# Confounder-Adjusted Plasma Proteomics Identify Robust Protein Signatures in Sepsis Across Two Independent Perioperative Control Cohorts

**DOI:** 10.64898/2026.09.18.26363373

**Authors:** Maike Weber, Andrea Witowski, Malte Bayer, Frederick Krause, Robin Grugel, Katrin Maria Willemsen, Britta Westhus, Kristin Fuchs, Birgit Zuelch, Samuel Busch, Tim Rahmel, Hartmuth Nowak, Björn Koos, Katharina Rump, Dominik Ziehe, Martin Eisenacher, Michael Adamzik, Barbara Sitek, Thilo Bracht

## Abstract

**Background:** Sepsis is the primary driver of mortality in intensive care. Personalized medicine requires an accurate understanding of the syndrome, and plasma proteomics is increasingly used to characterize its molecular alterations. Comorbidities, demographics and postoperative sterile inflammation complicate this task, and proteins associated with them may be mistaken as sepsis-specific.

**Methods:** We compared 343 sepsis patients with two independent perioperative control cohorts (n = 73 and n = 75) sampled before and after surgery. Plasma was analyzed by mass spectrometry, and analyzed using linear models adjusted for age, sex and cohort-specific comorbidities. Propensity score matching was used to characterize renal comorbidities and Elastic Net classifiers were trained per cohort and time point.

**Results:** We show that renal comorbidities had the strongest impact on the plasma proteome and affected sepsis-associated proteins including Cystatin-C and Beta-2-microglobulin. Eleven proteins were robustly associated with sepsis, among them established acute phase proteins and the less well characterized Beta-1,4-galactosyltransferase 1. Feature importance analysis confirmed this core set and identified further proteins that contributed in a cohort- and time point-specific manner. Classifiers performed very well except against control patients at day 3 after surgery, when sterile inflammation peaked.

**Conclusions:** Sepsis, comorbidities and sterile inflammation may alter the same acute phase and renal proteins, differing in magnitude rather than in the type of response. We disentangled these influences and report a robust set of sepsis-associated proteins together with confounder-associated proteins, providing a basis for future studies and the development of diagnostic and therapeutic strategies.

**Plain Language Summary:** Sepsis is a life-threatening response to infection and a leading cause of hospital death. Precision medicine requires an understanding of its molecular basis. Plasma proteins provide access to it, but are also influenced by comorbidities, age and sterile inflammation following surgery. We analyzed the plasma proteome of 343 sepsis patients and 148 surgical patients without infection, sampled before and after surgery, adjusting for age, sex and comorbidities. Eleven proteins were robustly associated with sepsis. Impaired kidney function had the strongest influence, and samples taken at the peak of sterile inflammation were hardest to distinguish from sepsis. Our results disentangle the influence of sepsis, comorbidities and sterile inflammation on the plasma proteome, paving the way for novel diagnostic and therapeutic strategies.
