## Supplementary_Table_6_Control_1_pre_OP_multivariate_significant for "Confounder-Adjusted Plasma Proteomics Identify Robust Protein Signatures in Sepsis Across Two Independent Perioperative Control Cohorts"

### Sheet: condition
Supplementary Table 6: Significant proteins resulting from multivariate analysis of sepsis vs. control cohort 1 pre-OP
Variable: Condition (sepsis vs. control)
Signficance threshold: adjusted p-value ≤ 0.05
1 calculated as sepsis/control
2 calculated on log2-transformed data
3 corrected according to Benjamini-Hochberg
Protein	Gene	First.Protein.Description	log2-Fold Change1	Average Intensity2	adjusted p-value3
P02741	CRP	C-reactive protein	5.19598	25.2752	2.24806e-64
P18428	LBP	Lipopolysaccharide-binding protein	2.50888	21.5793	3.43567e-45
P0DJI9	SAA2	Serum amyloid A-2 protein	5.52061	24.1218	1.22065e-39
P02750	LRG1	Leucine-rich alpha-2-glycoprotein	1.85721	23.4823	6.94697e-29
P0DJI8	SAA1	Serum amyloid A-1 protein	4.5613	23.9768	7.3533e-29
Q08830	FGL1	Fibrinogen-like protein 1	1.87041	18.867	2.38331e-25
Q9NP78	ABCB9	ABC-type oligopeptide transporter ABCB9	1.91661	20.6727	2.38331e-25
P06396	GSN	Gelsolin	-0.885126	23.1116	1.85191e-24
P05109	S100A8	Protein S100-A8	2.50136	20.6388	5.19746e-24
P15291	B4GALT1	Beta-1,4-galactosyltransferase 1	1.70509	15.6066	3.38351e-23
P08571	CD14	Monocyte differentiation antigen CD14	1.01408	19.9666	1.26639e-21
P01011	SERPINA3	Alpha-1-antichymotrypsin	1.06256	27.3665	1.28669e-21
P61769	B2M	Beta-2-microglobulin	1.9367	18.9771	2.19752e-20
P02763	ORM1	Alpha-1-acid glycoprotein 1	1.49503	26.7327	4.36709e-20
Q9NQ79	CRTAC1	Cartilage acidic protein 1	-1.02722	17.1439	1.02527e-19
P01034	CST3	Cystatin-C	1.33168	19.6727	1.57343e-19
P06702	S100A9	Protein S100-A9	2.26881	19.8917	2.05285e-19
P04275	VWF	von Willebrand factor	1.68639	21.0929	4.60615e-19
P33908	MAN1A1	Mannosyl-oligosaccharide 1,2-alpha-mannosidase IA	0.795573	18.1373	1.13648e-18
P49908	SELENOP	Selenoprotein P	-1.01115	20.0582	1.6312e-18
P05154	SERPINA5	Plasma serine protease inhibitor	-1.29733	18.2074	9.85579e-18
P80108	GPLD1	Phosphatidylinositol-glycan-specific phospholipase D	-1.10228	19.2437	1.81838e-16
P01019	AGT	Angiotensinogen	0.756622	23.8044	6.1907e-15
Q96PD5	PGLYRP2	N-acetylmuramoyl-L-alanine amidase	-0.853085	22.3678	7.91787e-15
Q9UGM5	FETUB	Fetuin-B	-1.08054	19.6354	1.28193e-14
P61626	LYZ	Lysozyme C	1.07477	19.7296	1.51523e-13
Q06033	ITIH3	Inter-alpha-trypsin inhibitor heavy chain H3	0.666574	22.9408	1.15824e-12
P01033	TIMP1	Metalloproteinase inhibitor 1	1.83203	16.9939	3.46066e-12
P04070	PROC	Vitamin K-dependent protein C	-0.800835	19.1433	5.2011e-12
P19823	ITIH2	Inter-alpha-trypsin inhibitor heavy chain H2	-0.716858	24.8881	1.41579e-11
A0A0C4DH73	IGKV1-12;IGKV1D-12	Immunoglobulin kappa variable 1-12	-1.00665	18.2608	4.82724e-11
P07339	CTSD	Cathepsin D	1.06849	16.4452	5.57094e-11
P18065	IGFBP2	Insulin-like growth factor-binding protein 2	1.22438	17.7556	5.57094e-11
P10909	CLU	Clusterin	-0.586668	25.2292	5.63701e-11
P04003	C4BPA	C4b-binding protein alpha chain	0.690131	23.2798	8.2514e-11
P27169	PON1	Serum paraoxonase/arylesterase 1	-0.836905	22.8074	8.83628e-11
P24821	TNC	Tenascin	1.32785	16.8655	9.01944e-11
Q96KN2	CNDP1	Beta-Ala-His dipeptidase	-0.903753	18.5908	1.73383e-10
P14543	NID1	Nidogen-1	0.881969	15.9589	2.3132e-10
P06276	BCHE	Cholinesterase	-0.751579	18.1007	5.12114e-10
P02765	AHSG	Alpha-2-HS-glycoprotein	-0.723048	24.1984	5.1696e-10
P05452	CLEC3B	Tetranectin	-0.726175	19.3266	5.50423e-10
P01834	IGKC	Immunoglobulin kappa constant	-0.6867	27.9778	5.79988e-10
Q12805	EFEMP1	EGF-containing fibulin-like extracellular matrix protein 1	0.714642	18.5034	6.14668e-10
P35858	IGFALS	Insulin-like growth factor-binding protein complex acid labile subunit	-0.951652	20.2584	1.01223e-09
Q9Y6R7	FCGBP	IgGFc-binding protein	0.986484	18.4732	1.55445e-09
Q8N6C8	LILRA3	Leukocyte immunoglobulin-like receptor subfamily A member 3	1.08428	17.2601	2.30784e-09
P01008	SERPINC1	Antithrombin-III	-0.514101	25.5448	3.61559e-09
O00391	QSOX1	Sulfhydryl oxidase 1	0.48466	19.7548	5.78898e-09
P12109	COL6A1	Collagen alpha-1(VI) chain	1.14175	15.7344	8.17789e-09
P29622	SERPINA4	Kallistatin	-0.752048	20.8838	8.60795e-09
P08493	MGP	Matrix Gla protein	1.06659	15.9046	1.45888e-08
P02671	FGA	Fibrinogen alpha chain	0.804072	28.6414	1.46009e-08
P25311	AZGP1	Zinc-alpha-2-glycoprotein	0.881204	21.7666	1.59033e-08
P02679	FGG	Fibrinogen gamma chain	0.807731	28.4794	2.4349e-08
Q04756	HGFAC	Hepatocyte growth factor activator	-0.598191	17.9985	3.60529e-08
P05362	ICAM1	Intercellular adhesion molecule 1	1.00348	16.8894	3.73315e-08
P19320	VCAM1	Vascular cell adhesion protein 1	0.730125	17.4219	4.03251e-08
P03952	KLKB1	Plasma kallikrein	-0.565486	20.9371	4.0652e-08
P19652	ORM2	Alpha-1-acid glycoprotein 2	0.867856	24.1874	4.31003e-08
P13796	LCP1	Plastin-2	0.777281	18.0571	4.46098e-08
P34096	RNASE4	Ribonuclease 4	0.70947	16.3012	4.68145e-08
P02748	C9	Complement component C9	0.500533	24.2793	5.40651e-08
P02675	FGB	Fibrinogen beta chain	0.792493	28.2541	8.06667e-08
P04196	HRG	Histidine-rich glycoprotein	-0.628694	22.8549	1.08183e-07
P14625	HSP90B1	Endoplasmin	0.762711	17.2891	1.08183e-07
Q86UD1	OAF	Out at first protein homolog	0.593251	15.8612	1.11507e-07
P01009	SERPINA1	Alpha-1-antitrypsin	0.550714	29.7141	1.11507e-07
P36222	CHI3L1	Chitinase-3-like protein 1	2.57278	18.3916	1.18282e-07
P00338	LDHA	L-lactate dehydrogenase A chain	0.90716	16.6316	1.94097e-07
A0A0B4J1X8	IGHV3-43	Immunoglobulin heavy variable 3-43	-0.839856	16.5007	2.14113e-07
Q15166	PON3	Serum paraoxonase/lactonase 3	-0.760865	21.4979	2.15189e-07
P02655	APOC2	Apolipoprotein C-II	1.34227	19.9719	2.56171e-07
P05160	F13B	Coagulation factor XIII B chain	-0.466554	19.9668	3.34181e-07
P02790	HPX	Hemopexin	-0.45222	27.3482	3.58037e-07
Q9UK55	SERPINA10	Protein Z-dependent protease inhibitor	0.522685	19.8572	3.793e-07
Q9Y5Y7	LYVE1	Lymphatic vessel endothelial hyaluronic acid receptor 1	1.59146	17.1192	4.02378e-07
Q13790	APOF	Apolipoprotein F	0.882656	18.3426	4.02378e-07
P02746	C1QB	Complement C1q subcomponent subunit B	0.53952	22.8592	4.25187e-07
O14791	APOL1	Apolipoprotein L1	-0.517059	21.7226	4.62083e-07
P0DOY3	IGLC3	Immunoglobulin lambda constant 3	-0.824664	26.7906	5.02331e-07
O75882	ATRN	Attractin	-0.439319	19.8363	8.08681e-07
P02766	TTR	Transthyretin	-0.812617	24.9285	9.45035e-07
P19827	ITIH1	Inter-alpha-trypsin inhibitor heavy chain H1	-0.460339	23.8312	9.73428e-07
Q9NR34	MAN1C1	Mannosyl-oligosaccharide 1,2-alpha-mannosidase IC	-0.668342	20.9507	1.17339e-06
P16070	CD44	CD44 antigen	0.650464	18.8395	1.52495e-06
P00390	GSR	Glutathione reductase, mitochondrial	0.92593	15.0616	2.35371e-06
P07360	C8G	Complement component C8 gamma chain	0.401432	21.8246	2.50851e-06
Q76LX8	ADAMTS13	A disintegrin and metalloproteinase with thrombospondin motifs 13	-0.471919	15.1498	2.51654e-06
P29401	TKT	Transketolase	1.15892	16.5035	3.40507e-06
P20851	C4BPB	C4b-binding protein beta chain	0.523573	18.4615	3.40507e-06
P12111	COL6A3	Collagen alpha-3(VI) chain	0.534368	16.5961	3.63936e-06
P05155	SERPING1	Plasma protease C1 inhibitor	0.352066	25.7515	3.95407e-06
P02656	APOC3	Apolipoprotein C-III	1.25513	22.2603	4.37823e-06
Q8NBP7	PCSK9	Proprotein convertase subtilisin/kexin type 9	0.680971	15.8939	4.5208e-06
P49913	CAMP	Cathelicidin antimicrobial peptide	0.813387	15.8902	4.9956e-06
P03950	ANG	Angiogenin	0.971699	17.1012	5.68526e-06
Q86VB7	CD163	Scavenger receptor cysteine-rich type 1 protein M130	0.860019	16.454	6.34927e-06
Q70J99	UNC13D	Protein unc-13 homolog D	-0.715341	13.8703	6.34927e-06
P00739	HPR	Haptoglobin-related protein	-0.606359	23.3917	6.34927e-06
P98160	HSPG2	Basement membrane-specific heparan sulfate proteoglycan core protein	0.507269	15.7155	8.3503e-06
P02647	APOA1	Apolipoprotein A-I	-0.55327	27.6285	8.89493e-06
P00747	PLG	Plasminogen	-0.419475	24.2183	9.65535e-06
Q9BXR6	CFHR5	Complement factor H-related protein 5	0.605388	18.5843	9.68654e-06
A0A087WW87	IGKV2-40;IGKV2D-40	Immunoglobulin kappa variable 2-40	-0.702565	20.0397	1.31161e-05
Q99784	OLFM1	Noelin	0.428203	15.2907	1.41009e-05
P08253	MMP2	72 kDa type IV collagenase	0.792844	16.275	1.43734e-05
P24158	PRTN3	Myeloblastin	1.60618	16.9343	1.81153e-05
Q8IXL6	FAM20C	Extracellular serine/threonine protein kinase FAM20C	0.601976	15.2582	2.49027e-05
Q15582	TGFBI	Transforming growth factor-beta-induced protein ig-h3	0.401874	19.6999	4.43814e-05
P17936	IGFBP3	Insulin-like growth factor-binding protein 3	-0.540549	19.3937	6.26689e-05
A0A0C4DH67	IGKV1-8	Immunoglobulin kappa variable 1-8	-0.511982	19.6579	6.37408e-05
P04075	ALDOA	Fructose-bisphosphate aldolase A	0.706839	18.3909	6.41259e-05
P02747	C1QC	Complement C1q subcomponent subunit C	0.418513	23.6571	7.16342e-05
Q8WZ75	ROBO4	Roundabout homolog 4	0.527665	14.4105	7.34449e-05
P02774	GC	Vitamin D-binding protein	0.430588	25.6231	9.08403e-05
P32119	PRDX2	Peroxiredoxin-2	-0.651911	18.1024	0.000134213
P01031	C5	Complement C5	0.299041	23.8052	0.000140284
Q16270	IGFBP7	Insulin-like growth factor-binding protein 7	0.645964	16.0564	0.000141754
O75144	ICOSLG	ICOS ligand	-0.506118	13.5234	0.000142587
Q01459	CTBS	Di-N-acetylchitobiase	-0.394437	14.296	0.000179972
P11021	HSPA5	Endoplasmic reticulum chaperone BiP	0.573441	17.6336	0.000185762
Q6EMK4	VASN	Vasorin	0.316229	16.5682	0.000185762
P07195	LDHB	L-lactate dehydrogenase B chain	0.51168	16.986	0.000185762
P01833	PIGR	Polymeric immunoglobulin receptor	0.562302	18.0408	0.000203785
P05062	ALDOB	Fructose-bisphosphate aldolase B	1.14917	17.5506	0.000272735
P80188	LCN2	Neutrophil gelatinase-associated lipocalin	1.67843	18.3686	0.000273561
Q02985	CFHR3	Complement factor H-related protein 3	0.575802	18.4529	0.000277852
P43251	BTD	Biotinidase	-0.279472	19.6527	0.000296916
P00748	F12	Coagulation factor XII	-0.365987	22.2522	0.000311802
O95445	APOM	Apolipoprotein M	0.791209	20.6035	0.000323824
P22891	PROZ	Vitamin K-dependent protein Z	-0.50363	18.3068	0.000359214
Q12907	LMAN2	Vesicular integral-membrane protein VIP36	0.840545	15.4215	0.000372283
A0A0C4DH35	IGHV3-35	Probable non-functional immunoglobulin heavy variable 3-35	-0.453264	17.7502	0.000372283
P02730	SLC4A1	Band 3 anion transport protein	-0.714435	17.0884	0.000379303
P02775	PPBP	Platelet basic protein	-0.843064	21.1372	0.000473022
P02788	LTF	Lactotransferrin	0.757562	17.4766	0.000533942
O00187	MASP2	Mannan-binding lectin serine protease 2	0.41783	19.3969	0.000536661
P01700	IGLV1-47	Immunoglobulin lambda variable 1-47	-0.407403	23.8895	0.000651527
P02745	C1QA	Complement C1q subcomponent subunit A	0.337303	23.3902	0.000676916
P06310	IGKV2-30	Immunoglobulin kappa variable 2-30	-0.344061	25.0293	0.000692588
P15151	PVR	Poliovirus receptor	0.407969	16.0011	0.000803598
P00734	F2	Prothrombin	-0.272778	24.4637	0.000809276
Q13093	PLA2G7	Platelet-activating factor acetylhydrolase	-0.412804	16.0089	0.000838534
P01042	KNG1	Kininogen-1	-0.238744	25.2804	0.000885745
P33151	CDH5	Cadherin-5	-0.282174	18.3246	0.00126358
P08709	F7	Coagulation factor VII	-0.335528	16.6656	0.00144118
P22692	IGFBP4	Insulin-like growth factor-binding protein 4	0.564689	17.2233	0.00161855
O00533	CHL1	Neural cell adhesion molecule L1-like protein	-0.357308	15.8905	0.00179476
P17066	HSPA6	Heat shock 70 kDa protein 6	0.651683	16.4327	0.00193129
Q03591	CFHR1	Complement factor H-related protein 1	0.458079	18.9908	0.00193129
P01602	IGKV1-5	Immunoglobulin kappa variable 1-5	-0.428223	21.5586	0.00222351
P68104	EEF1A1;EEF1A1P5	Elongation factor 1-alpha 1	0.655328	16.8045	0.00246031
Q9UHG3	PCYOX1	Prenylcysteine oxidase 1	-0.372225	16.3455	0.00250552
Q14697	GANAB	Neutral alpha-glucosidase AB	0.508792	15.353	0.0026342
P58166	INHBE	Inhibin beta E chain	0.646605	15.0277	0.00269713
P02654	APOC1	Apolipoprotein C-I	0.544606	22.4197	0.00275202
P00488	F13A1	Coagulation factor XIII A chain	-0.357878	18.8896	0.00292644
Q15848	ADIPOQ	Adiponectin	0.462267	18.5185	0.00324388
P01766	IGHV3-13	Immunoglobulin heavy variable 3-13	0.640412	14.7417	0.00332148
Q13822	ENPP2	Autotaxin	0.382085	16.1869	0.00332148
P04217	A1BG	Alpha-1B-glycoprotein	-0.216219	25.1774	0.00333764
P04180	LCAT	Phosphatidylcholine-sterol acyltransferase	-0.321674	18.47	0.00340235
P27797	CALR	Calreticulin	0.673037	16.7965	0.00391619
Q6UXB8	PI16	Peptidase inhibitor 16	-0.425643	16.7109	0.00393952
P08637	FCGR3A	Low affinity immunoglobulin gamma Fc region receptor III-A	0.400913	19.1749	0.00395887
Q9HDC9	APMAP	Adipocyte plasma membrane-associated protein	-0.37591	17.4176	0.00409253
P00918	CA2	Carbonic anhydrase 2	-0.474558	17.2577	0.0054472
O75636	FCN3	Ficolin-3	0.270106	20.9704	0.0054472
Q14515	SPARCL1	SPARC-like protein 1	0.438953	15.3343	0.00545024
O14786	NRP1	Neuropilin-1	0.27399	16.0393	0.00545024
P01772	IGHV3-33	Immunoglobulin heavy variable 3-33	-0.303209	21.5149	0.00545024
P02787	TF	Serotransferrin	-0.299032	27.3957	0.00552499
P02144	MB	Myoglobin	1.80467	18.6879	0.00554008
P01619	IGKV3-20	Immunoglobulin kappa variable 3-20	-0.315782	25.7376	0.00573138
P06733	ENO1	Alpha-enolase	0.674903	17.2205	0.00578463
P49747	COMP	Cartilage oligomeric matrix protein	-0.41556	17.2949	0.00591677
A0A0C4DH25	IGKV3D-20	Immunoglobulin kappa variable 3D-20	-0.337285	23.4727	0.00671018
A0A075B6P5	IGKV2-28;IGKV2D-28	Immunoglobulin kappa variable 2-28	0.529232	21.1522	0.00728312
P04278	SHBG	Sex hormone-binding globulin	-0.388239	18.8052	0.00747089
P01023	A2M	Alpha-2-macroglobulin	-0.259543	27.1117	0.00836796
P04040	CAT	Catalase	0.48515	17.6292	0.00895415
P55058	PLTP	Phospholipid transfer protein	0.299664	19.4421	0.0111028
P07333	CSF1R	Macrophage colony-stimulating factor 1 receptor	0.431154	15.9336	0.0117975
P00736	C1R	Complement C1r subcomponent	0.202718	22.5592	0.0117975
P78417	GSTO1	Glutathione S-transferase omega-1	0.630386	16.5961	0.0120558
P00915	CA1	Carbonic anhydrase 1	-0.44926	19.622	0.0125935
Q15113	PCOLCE	Procollagen C-endopeptidase enhancer 1	-0.31816	15.5612	0.0128302
Q99969	RARRES2	Retinoic acid receptor responder protein 2	0.355689	15.7735	0.0135179
P26038	MSN	Moesin	0.499606	16.9227	0.0144288
P06681	C2	Complement C2	0.181747	22.1236	0.015685
P24592	IGFBP6	Insulin-like growth factor-binding protein 6	0.405613	16.5741	0.0163037
Q9Y4L1	HYOU1	Hypoxia up-regulated protein 1	0.417775	16.749	0.0165438
Q14520	HABP2	Hyaluronan-binding protein 2	-0.258184	20.5322	0.0171316
P04433	IGKV3-11;IGKV3D-11	Immunoglobulin kappa variable 3D-11	-0.415788	25.1767	0.017341
P00738	HP	Haptoglobin	0.366457	29.6969	0.020279
P08294	SOD3	Extracellular superoxide dismutase [Cu-Zn]	0.435251	16.8654	0.0209362
P37837	TALDO1	Transaldolase	0.47459	15.938	0.0213233
P07225	PROS1	Vitamin K-dependent protein S	-0.180054	22.6363	0.0251803
P05090	APOD	Apolipoprotein D	0.352744	21.7023	0.0252032
A0M8Q6	IGLC7	Immunoglobulin lambda constant 7	-0.316776	26.4152	0.0257966
P15169	CPN1	Carboxypeptidase N catalytic chain	0.203748	21.3408	0.0258582
A0A0C4DH43	IGHV2-70D	Immunoglobulin heavy variable 2-70D	-0.367701	17.6425	0.0280434
P0DOX7		Immunoglobulin kappa light chain	-0.282568	27.2149	0.030198
Q9H8L6	MMRN2	Multimerin-2	0.215985	16.3624	0.0307649
Q9UJJ9	GNPTG	N-acetylglucosamine-1-phosphotransferase subunit gamma	0.237418	15.4921	0.0313388
P02749	APOH	Beta-2-glycoprotein 1	0.291652	23.8742	0.0313388
P0DOX8		Immunoglobulin lambda-1 light chain	-0.232739	28.2062	0.033044
P01859	IGHG2	Immunoglobulin heavy constant gamma 2	-0.256892	27.7743	0.0346771
Q92496	CFHR4	Complement factor H-related protein 4	0.410531	17.5421	0.038279
P41222	PTGDS	Prostaglandin-H2 D-isomerase	0.375168	17.249	0.0403796
A0A075B6S5	IGKV1-27	Immunoglobulin kappa variable 1-27	-0.243765	22.4928	0.040607
P02768	ALB	Albumin	-0.23594	31.9342	0.0407825
P01593	IGKV1-33;IGKV1D-33	Immunoglobulin kappa variable 1D-33	-0.270879	22.9807	0.0410824
P08519	LPA	Apolipoprotein(a)	-0.697665	19.779	0.0410824
P01703	IGLV1-40	Immunoglobulin lambda variable 1-40	0.294843	21.2991	0.0466361
P02760	AMBP	Protein AMBP	-0.204764	24.0383	0.0466361
A0A075B6H9	IGLV4-69	Immunoglobulin lambda variable 4-69	-0.279346	19.5795	0.0474835
A0A075B6R9	IGKV2D-24	Probable non-functional immunoglobulin kappa variable 2D-24	-0.273449	18.9684	0.0499316

### Sheet: age
Supplementary Table 6: Significant proteins resulting from multivariate analysis of sepsis vs. control cohort 1 pre-OP
Variable: Age
Signficance threshold: adjusted p-value ≤ 0.05
1 calculated on log2-transformed data
2 corrected according to Benjamini-Hochberg
Protein	Gene	First.Protein.Description	log2-Fold Change	Average Intensity1	adjusted p-value2
Q9NQ79	CRTAC1	Cartilage acidic protein 1	0.0192709	17.1439	3.39103e-11
P00746	CFD	Complement factor D	0.0159858	20.4963	2.86727e-06
P01023	A2M	Alpha-2-macroglobulin	0.0108948	27.1117	5.61752e-05
P04278	SHBG	Sex hormone-binding globulin	0.0155877	18.8052	0.000163998
P23142	FBLN1	Fibulin-1	0.00951235	20.8078	0.000439963
P17936	IGFBP3	Insulin-like growth factor-binding protein 3	-0.0135983	19.3937	0.000470652
P39060	COL18A1	Collagen alpha-1(XVIII) chain	0.0129171	16.3662	0.000775926
Q12805	EFEMP1	EGF-containing fibulin-like extracellular matrix protein 1	0.0108052	18.5034	0.00170362
P35858	IGFALS	Insulin-like growth factor-binding protein complex acid labile subunit	-0.0139302	20.2584	0.00273443
P49747	COMP	Cartilage oligomeric matrix protein	0.0138038	17.2949	0.00273443
P01034	CST3	Cystatin-C	0.0125125	19.6727	0.00429522
Q96KN2	CNDP1	Beta-Ala-His dipeptidase	-0.0107564	18.5908	0.0313072
Q15485	FCN2	Ficolin-2	-0.0116358	17.9759	0.0423586

### Sheet: sex
Supplementary Table 6: Significant proteins resulting from multivariate analysis of sepsis vs. control cohort 1 pre-OP
Variable: Sex
Signficance threshold: adjusted p-value ≤ 0.05
1 calculated on log2-transformed data
2 corrected according to Benjamini-Hochberg
Protein	Gene	First.Protein.Description	log2-Fold Change	Average Intensity1	adjusted p-value2
P20742	PZP	Pregnancy zone protein	-1.47222	19.235	4.9075e-23
P04278	SHBG	Sex hormone-binding globulin	-0.490974	18.8052	4.53412e-05
Q8WZ75	ROBO4	Roundabout homolog 4	0.360956	14.4105	0.00583303
P01700	IGLV1-47	Immunoglobulin lambda variable 1-47	0.304786	23.8895	0.00947543
Q15848	ADIPOQ	Adiponectin	-0.398027	18.5185	0.0122425
A0A075B6H7	IGKV3-7	Probable non-functional immunoglobulin kappa variable 3-7	0.297976	25.912	0.0129004
Q07954	LRP1	Prolow-density lipoprotein receptor-related protein 1	0.345789	15.2794	0.0246112
P35858	IGFALS	Insulin-like growth factor-binding protein complex acid labile subunit	-0.348465	20.2584	0.0316374
P01834	IGKC	Immunoglobulin kappa constant	0.247234	27.9778	0.0316374
P19320	VCAM1	Vascular cell adhesion protein 1	0.290924	17.4219	0.0331302
A0A075B6K4	IGLV3-10	Immunoglobulin lambda variable 3-10	0.304639	21.5892	0.0390607
P17936	IGFBP3	Insulin-like growth factor-binding protein 3	-0.28432	19.3937	0.0453385
P0DOX2		Immunoglobulin alpha-2 heavy chain	0.336912	28.3975	0.0453385
P01861	IGHG4	Immunoglobulin heavy constant gamma 4	0.446159	25.0704	0.046265

### Sheet: comorb_malignant
Supplementary Table 6: Significant proteins resulting from multivariate analysis of sepsis vs. control cohort 1 pre-OP
Variable: Malignancy
Signficance threshold: adjusted p-value ≤ 0.05
1 calculated on log2-transformed data
2 corrected according to Benjamini-Hochberg
Protein	Gene	First.Protein.Description	log2-Fold Change	Average Intensity1	adjusted p-value2
P07333	CSF1R	Macrophage colony-stimulating factor 1 receptor	0.511756	15.9336	0.00962377

### Sheet: comorb_ckd
Supplementary Table 6: Significant proteins resulting from multivariate analysis of sepsis vs. control cohort 1 pre-OP
Variable: Chronic Kidney Disease
Signficance threshold: adjusted p-value ≤ 0.05
1 calculated on log2-transformed data
2 corrected according to Benjamini-Hochberg
Protein	Gene	First.Protein.Description	log2-Fold Change	Average Intensity1	adjusted p-value2
P00746	CFD	Complement factor D	0.766295	20.4963	1.05162e-08
P39060	COL18A1	Collagen alpha-1(XVIII) chain	0.727305	16.3662	7.58169e-08
P01034	CST3	Cystatin-C	0.765352	19.6727	8.63006e-07
P41222	PTGDS	Prostaglandin-H2 D-isomerase	0.908327	17.249	8.63006e-07
Q12805	EFEMP1	EGF-containing fibulin-like extracellular matrix protein 1	0.594758	18.5034	1.40178e-06
Q15113	PCOLCE	Procollagen C-endopeptidase enhancer 1	0.63366	15.5612	5.44239e-06
P61626	LYZ	Lysozyme C	0.692305	19.7296	9.45492e-06
P02753	RBP4	Retinol-binding protein 4	0.767656	21.4448	1.14351e-05
P06727	APOA4	Apolipoprotein A-IV	0.80358	21.7802	2.357e-05
P61769	B2M	Beta-2-microglobulin	0.839076	18.9771	3.78732e-05
P02760	AMBP	Protein AMBP	0.427421	24.0383	5.89459e-05
P24592	IGFBP6	Insulin-like growth factor-binding protein 6	0.69002	16.5741	7.1742e-05
P18065	IGFBP2	Insulin-like growth factor-binding protein 2	0.733894	17.7556	0.000447128
P36955	SERPINF1	Pigment epithelium-derived factor	0.28397	22.6616	0.00106114
P34096	RNASE4	Ribonuclease 4	0.442962	16.3012	0.00419779
P15291	B4GALT1	Beta-1,4-galactosyltransferase 1	0.477775	15.6066	0.0132861
P08493	MGP	Matrix Gla protein	0.502713	15.9046	0.0169827
P19320	VCAM1	Vascular cell adhesion protein 1	0.396305	17.4219	0.0184672
P98160	HSPG2	Basement membrane-specific heparan sulfate proteoglycan core protein	0.332912	15.7155	0.0216838
P06396	GSN	Gelsolin	0.244686	23.1116	0.0281385
P25311	AZGP1	Zinc-alpha-2-glycoprotein	0.445932	21.7666	0.0295464
Q6EMK4	VASN	Vasorin	0.237865	16.5682	0.0295464
A0A0A0MT89	IGKJ1	Immunoglobulin kappa joining 1	-0.437457	19.7233	0.0311391
P02656	APOC3	Apolipoprotein C-III	0.756856	22.2603	0.0380203
P23470	PTPRG	Receptor-type tyrosine-protein phosphatase gamma	0.331634	14.9425	0.0396193
Q15848	ADIPOQ	Adiponectin	0.434183	18.5185	0.0396193
Q6UX71	PLXDC2	Plexin domain-containing protein 2	0.244298	16.3288	0.0438076
Q96KN2	CNDP1	Beta-Ala-His dipeptidase	-0.388239	18.5908	0.0448323
