## Supplementary_Table_7_Control_1_day_3_post_OP_multivariate_significant for "Confounder-Adjusted Plasma Proteomics Identify Robust Protein Signatures in Sepsis Across Two Independent Perioperative Control Cohorts"

### Sheet: condition
Supplementary Table 7: Significant proteins resulting from multivariate analysis of sepsis vs. control cohort 1 day 3 post-OP
Variable: Condition (sepsis vs. control)
Signficance threshold: adjusted p-value ≤ 0.05
1 calculated as sepsis/control
2 calculated on log2-transformed data
3 corrected according to Benjamini-Hochberg
Protein	Gene	First.Protein.Description	log2-Fold Change1	Average Intensity2	adjusted p-value3
P02741	CRP	C-reactive protein	2.72534	25.8199	1.17554e-22
P18428	LBP	Lipopolysaccharide-binding protein	1.54791	21.8081	1.01774e-15
P01011	SERPINA3	Alpha-1-antichymotrypsin	0.834276	27.4378	1.92018e-10
P05109	S100A8	Protein S100-A8	1.86229	20.8648	2.28848e-09
P01034	CST3	Cystatin-C	1.01452	19.7719	3.28895e-09
P04275	VWF	von Willebrand factor	1.32893	21.212	3.28895e-09
P15291	B4GALT1	Beta-1,4-galactosyltransferase 1	1.29582	15.7325	4.00523e-09
P02763	ORM1	Alpha-1-acid glycoprotein 1	1.09439	26.85	4.05479e-09
P0DJI9	SAA2	Serum amyloid A-2 protein	2.34928	24.5613	7.81217e-09
P02750	LRG1	Leucine-rich alpha-2-glycoprotein	1.06705	23.6651	1.02808e-08
Q08830	FGL1	Fibrinogen-like protein 1	1.0738	18.9991	1.12624e-08
Q8N6C8	LILRA3	Leukocyte immunoglobulin-like receptor subfamily A member 3	1.22295	17.2926	7.3949e-08
P19823	ITIH2	Inter-alpha-trypsin inhibitor heavy chain H2	-0.681789	24.856	7.3949e-08
P18065	IGFBP2	Insulin-like growth factor-binding protein 2	1.28322	17.8334	1.33832e-07
O00391	QSOX1	Sulfhydryl oxidase 1	0.523793	19.7663	1.33832e-07
P01019	AGT	Angiotensinogen	0.579642	23.8567	1.56981e-07
P14543	NID1	Nidogen-1	0.902779	15.9934	1.64344e-07
P33908	MAN1A1	Mannosyl-oligosaccharide 1,2-alpha-mannosidase IA	0.537496	18.2022	5.16868e-07
P05154	SERPINA5	Plasma serine protease inhibitor	-0.885007	18.1027	5.43182e-07
Q96PD5	PGLYRP2	N-acetylmuramoyl-L-alanine amidase	-0.642249	22.305	6.87176e-07
P13796	LCP1	Plastin-2	0.86868	18.0761	8.14476e-07
P19320	VCAM1	Vascular cell adhesion protein 1	0.815171	17.4509	9.92936e-07
P49908	SELENOP	Selenoprotein P	-0.656302	19.9727	1.07235e-06
P06396	GSN	Gelsolin	-0.483635	23.0237	1.07235e-06
P80108	GPLD1	Phosphatidylinositol-glycan-specific phospholipase D	-0.753981	19.1529	1.50902e-06
P55058	PLTP	Phospholipid transfer protein	0.66513	19.4022	1.62253e-06
P61626	LYZ	Lysozyme C	0.795715	19.8145	3.38689e-06
P16070	CD44	CD44 antigen	0.760666	18.8552	3.38689e-06
P19827	ITIH1	Inter-alpha-trypsin inhibitor heavy chain H1	-0.506324	23.8189	7.12425e-06
P12111	COL6A3	Collagen alpha-3(VI) chain	0.666419	16.6094	7.97593e-06
Q9UGM5	FETUB	Fetuin-B	-0.757531	19.5484	9.61672e-06
P04196	HRG	Histidine-rich glycoprotein	-0.633941	22.8328	1.1754e-05
P06702	S100A9	Protein S100-A9	1.46686	20.1275	1.20977e-05
Q12805	EFEMP1	EGF-containing fibulin-like extracellular matrix protein 1	0.599262	18.5461	1.21021e-05
P08571	CD14	Monocyte differentiation antigen CD14	0.529872	20.0692	1.52426e-05
P35858	IGFALS	Insulin-like growth factor-binding protein complex acid labile subunit	-0.795371	20.1952	2.06963e-05
P02765	AHSG	Alpha-2-HS-glycoprotein	-0.574013	24.1496	2.78072e-05
Q06033	ITIH3	Inter-alpha-trypsin inhibitor heavy chain H3	0.453084	22.9955	2.78072e-05
Q9NQ79	CRTAC1	Cartilage acidic protein 1	-0.555327	17.036	2.78072e-05
Q15582	TGFBI	Transforming growth factor-beta-induced protein ig-h3	0.491494	19.7006	2.78072e-05
P61769	B2M	Beta-2-microglobulin	1.12983	19.1943	4.43065e-05
P15151	PVR	Poliovirus receptor	0.62875	16.0025	5.26926e-05
P08637	FCGR3A	Low affinity immunoglobulin gamma Fc region receptor III-A	0.668852	19.1579	5.79843e-05
Q8WZ75	ROBO4	Roundabout homolog 4	0.751765	14.4152	6.51129e-05
P01833	PIGR	Polymeric immunoglobulin receptor	0.734049	18.0361	6.87903e-05
P03952	KLKB1	Plasma kallikrein	-0.486892	20.9004	9.67166e-05
P08493	MGP	Matrix Gla protein	0.829146	15.9493	9.73296e-05
P19652	ORM2	Alpha-1-acid glycoprotein 2	0.726764	24.2403	0.000119156
Q04756	HGFAC	Hepatocyte growth factor activator	-0.495332	17.9596	0.000119221
Q76LX8	ADAMTS13	A disintegrin and metalloproteinase with thrombospondin motifs 13	-0.503289	15.1147	0.000136512
P01009	SERPINA1	Alpha-1-antitrypsin	0.462296	29.7454	0.00015139
Q9Y6R7	FCGBP	IgGFc-binding protein	0.761371	18.5587	0.000164486
P29622	SERPINA4	Kallistatin	-0.590349	20.8315	0.00016643
P06276	BCHE	Cholinesterase	-0.561638	18.0369	0.000195235
P04075	ALDOA	Fructose-bisphosphate aldolase A	0.824314	18.4146	0.000261059
P14625	HSP90B1	Endoplasmin	0.671178	17.3362	0.000290555
P04070	PROC	Vitamin K-dependent protein C	-0.498457	19.073	0.000315179
P27169	PON1	Serum paraoxonase/arylesterase 1	-0.545329	22.7362	0.000324161
Q6EMK4	VASN	Vasorin	0.347282	16.5802	0.000442015
Q15166	PON3	Serum paraoxonase/lactonase 3	-0.580618	21.4414	0.000472346
P04264	KRT1	Keratin, type II cytoskeletal 1	1.07853	21.1303	0.000609289
P10643	C7	Complement component C7	0.341773	23.1207	0.000609289
Q86UD1	OAF	Out at first protein homolog	0.570486	15.9194	0.000728364
P12109	COL6A1	Collagen alpha-1(VI) chain	0.958545	15.8188	0.000939087
P00746	CFD	Complement factor D	0.498163	20.4842	0.00101687
P05160	F13B	Coagulation factor XIII B chain	-0.372731	19.9344	0.00106177
P17936	IGFBP3	Insulin-like growth factor-binding protein 3	-0.545014	19.37	0.0010698
Q9UK55	SERPINA10	Protein Z-dependent protease inhibitor	0.410774	19.8891	0.001117
Q9NP78	ABCB9	ABC-type oligopeptide transporter ABCB9	0.680301	20.9108	0.00119925
O14791	APOL1	Apolipoprotein L1	-0.396291	21.6802	0.00120842
O14786	NRP1	Neuropilin-1	0.389036	16.0386	0.0012116
P0DJI8	SAA1	Serum amyloid A-1 protein	1.39294	24.4389	0.00132064
P11021	HSPA5	Endoplasmic reticulum chaperone BiP	0.621789	17.648	0.0013753
P07195	LDHB	L-lactate dehydrogenase B chain	0.540321	17.0099	0.00200775
P00748	F12	Coagulation factor XII	-0.364921	22.2367	0.00200775
P22692	IGFBP4	Insulin-like growth factor-binding protein 4	0.650455	17.2288	0.00230364
P05452	CLEC3B	Tetranectin	-0.420834	19.2539	0.00230364
P25311	AZGP1	Zinc-alpha-2-glycoprotein	0.574588	21.8489	0.00234387
P02671	FGA	Fibrinogen alpha chain	0.482517	28.7176	0.00272571
P43251	BTD	Biotinidase	-0.271828	19.6395	0.00287741
P41222	PTGDS	Prostaglandin-H2 D-isomerase	0.690332	17.2575	0.00342434
P02766	TTR	Transthyretin	-0.586154	24.8737	0.00342434
P00338	LDHA	L-lactate dehydrogenase A chain	0.705901	16.7155	0.00347079
P05362	ICAM1	Intercellular adhesion molecule 1	0.811652	16.9808	0.00368452
P07333	CSF1R	Macrophage colony-stimulating factor 1 receptor	0.696781	15.9382	0.00397318
P24821	TNC	Tenascin	0.821335	16.9588	0.00489266
P02675	FGB	Fibrinogen beta chain	0.455767	28.3312	0.00509327
P39060	COL18A1	Collagen alpha-1(XVIII) chain	0.481856	16.3679	0.00572638
P02679	FGG	Fibrinogen gamma chain	0.437982	28.5611	0.00690774
Q8IXL6	FAM20C	Extracellular serine/threonine protein kinase FAM20C	0.524531	15.3059	0.00734345
P02768	ALB	Albumin	-0.359844	31.9435	0.00749381
P43652	AFM	Afamin	-0.431563	22.1429	0.00818275
P04180	LCAT	Phosphatidylcholine-sterol acyltransferase	-0.342951	18.4585	0.00885863
Q96KN2	CNDP1	Beta-Ala-His dipeptidase	-0.467276	18.4786	0.00915476
Q13822	ENPP2	Autotaxin	0.413851	16.1915	0.0102781
O00187	MASP2	Mannan-binding lectin serine protease 2	0.374919	19.4206	0.0102781
P00747	PLG	Plasminogen	-0.304437	24.1856	0.0102781
P10909	CLU	Clusterin	-0.283228	25.1659	0.0104124
P00734	F2	Prothrombin	-0.248617	24.4493	0.0117504
P05155	SERPING1	Plasma protease C1 inhibitor	0.235786	25.7778	0.0129726
P04040	CAT	Catalase	0.614635	17.64	0.0136025
P35542	SAA4	Serum amyloid A-4 protein	-0.378094	23.4683	0.0139215
P05546	SERPIND1	Heparin cofactor 2	-0.390691	23.3023	0.0146179
P08294	SOD3	Extracellular superoxide dismutase [Cu-Zn]	0.558879	16.8712	0.0149124
P02787	TF	Serotransferrin	-0.321618	27.3843	0.0153567
Q14126	DSG2	Desmoglein-2	0.439942	14.3993	0.0166841
P63104	YWHAZ	14-3-3 protein zeta/delta	0.658068	18.1734	0.0166841
P36955	SERPINF1	Pigment epithelium-derived factor	0.223932	22.6326	0.0180177
Q15848	ADIPOQ	Adiponectin	0.515951	18.557	0.0181868
P01703	IGLV1-40	Immunoglobulin lambda variable 1-40	0.412188	21.2926	0.0181868
O75882	ATRN	Attractin	-0.26591	19.7926	0.0201859
Q07954	LRP1	Prolow-density lipoprotein receptor-related protein 1	0.464029	15.2718	0.020255
Q99784	OLFM1	Noelin	0.477757	15.3402	0.0227315
Q562R1	ACTBL2	Beta-actin-like protein 2	0.674771	19.4487	0.0238641
P07996	THBS1	Thrombospondin-1	0.597031	18.6715	0.0245563
P35908	KRT2	Keratin, type II cytoskeletal 2 epidermal	0.765525	19.1538	0.0276412
P15144	ANPEP	Aminopeptidase N	0.3632	15.8788	0.0289725
A0A075B6K5	IGLV3-9	Immunoglobulin lambda variable 3-9	0.341794	23.6987	0.0289725
P55056	APOC4	Apolipoprotein C-IV	-0.448259	19.3029	0.0299747
P13645	KRT10	Keratin, type I cytoskeletal 10	0.776186	20.0388	0.0300474
Q16778	H2BC21	Histone H2B type 2-E	1.00566	17.8823	0.0313408
P68133	ACTA1	Actin, alpha skeletal muscle	0.628614	22.4888	0.0313408
P24592	IGFBP6	Insulin-like growth factor-binding protein 6	0.617207	16.6242	0.0346585
P29401	TKT	Transketolase	0.876191	16.5958	0.0349386
Q08380	LGALS3BP	Galectin-3-binding protein	0.346544	20.7422	0.0349386
P13671	C6	Complement component C6	-0.228128	22.2486	0.0349386
Q9BXR6	CFHR5	Complement factor H-related protein 5	0.36769	18.639	0.0372226
P02647	APOA1	Apolipoprotein A-I	-0.319449	27.5775	0.0381047
A0A087WSY6	IGKV3D-15	Immunoglobulin kappa variable 3D-15	0.306023	22.61	0.0389986
Q14697	GANAB	Neutral alpha-glucosidase AB	0.461622	15.3828	0.0417101
Q14624	ITIH4	Inter-alpha-trypsin inhibitor heavy chain H4	0.2015	25.146	0.0418687
P08709	F7	Coagulation factor VII	-0.277418	16.6368	0.0446825
Q9H4G4	GLIPR2	Golgi-associated plant pathogenesis-related protein 1	0.388235	14.933	0.0479727

### Sheet: age
Supplementary Table 7: Significant proteins resulting from multivariate analysis of sepsis vs. control cohort 1 day 3 post-OP
Variable: Age
Signficance threshold: adjusted p-value ≤ 0.05
1 calculated on log2-transformed data
2 corrected according to Benjamini-Hochberg
Protein	Gene	First.Protein.Description	log2-Fold Change	Average Intensity1	adjusted p-value2
Q9NQ79	CRTAC1	Cartilage acidic protein 1	0.0202231	17.036	3.12865e-11
P00746	CFD	Complement factor D	0.0169585	20.4842	1.8095e-06
P01023	A2M	Alpha-2-macroglobulin	0.0116615	27.0815	3.57537e-05
Q12805	EFEMP1	EGF-containing fibulin-like extracellular matrix protein 1	0.0128162	18.5461	0.000256308
P39060	COL18A1	Collagen alpha-1(XVIII) chain	0.0146739	16.3679	0.000379793
P23142	FBLN1	Fibulin-1	0.00988243	20.7911	0.000405283
P17936	IGFBP3	Insulin-like growth factor-binding protein 3	-0.0142122	19.37	0.000566356
P01034	CST3	Cystatin-C	0.0146075	19.7719	0.000566356
P35858	IGFALS	Insulin-like growth factor-binding protein complex acid labile subunit	-0.0155402	20.1952	0.000955276
P04278	SHBG	Sex hormone-binding globulin	0.0140009	18.7658	0.00128609
P49747	COMP	Cartilage oligomeric matrix protein	0.0149076	17.2099	0.00128609
P61626	LYZ	Lysozyme C	0.0126216	19.8145	0.00565497
P10643	C7	Complement component C7	0.00698659	23.1207	0.00847964
Q15485	FCN2	Ficolin-2	-0.0132939	17.932	0.010956
P19320	VCAM1	Vascular cell adhesion protein 1	0.0111407	17.4509	0.010956
P08294	SOD3	Extracellular superoxide dismutase [Cu-Zn]	0.0149162	16.8712	0.0140922
P36222	CHI3L1	Chitinase-3-like protein 1	0.0249115	18.5168	0.0165253
P35443	THBS4	Thrombospondin-4	0.0129655	17.4686	0.0166483
Q96KN2	CNDP1	Beta-Ala-His dipeptidase	-0.0114045	18.4786	0.0166483
Q16270	IGFBP7	Insulin-like growth factor-binding protein 7	0.0143746	16.1681	0.0170287
P61769	B2M	Beta-2-microglobulin	0.0147242	19.1943	0.0170287
P24592	IGFBP6	Insulin-like growth factor-binding protein 6	0.0134839	16.6242	0.0212727
P04275	VWF	von Willebrand factor	0.0140212	21.212	0.0212727
P51884	LUM	Lumican	0.00635389	21.9469	0.0330806

### Sheet: sex
Supplementary Table 7: Significant proteins resulting from multivariate analysis of sepsis vs. control cohort 1 day 3 post-OP
Variable: Sex
Signficance threshold: adjusted p-value ≤ 0.05
1 calculated on log2-transformed data
2 corrected according to Benjamini-Hochberg
Protein	Gene	First.Protein.Description	log2-Fold Change	Average Intensity1	adjusted p-value2
P20742	PZP	Pregnancy zone protein	-1.3093	19.2474	3.44581e-18
P04278	SHBG	Sex hormone-binding globulin	-0.47286	18.7658	0.000344089
Q8WZ75	ROBO4	Roundabout homolog 4	0.386395	14.4152	0.0129416
A0A075B6H7	IGKV3-7	Probable non-functional immunoglobulin kappa variable 3-7	0.300808	25.8647	0.0129416
P01700	IGLV1-47	Immunoglobulin lambda variable 1-47	0.272693	23.8137	0.0405992
P19320	VCAM1	Vascular cell adhesion protein 1	0.314903	17.4509	0.0405992
Q15848	ADIPOQ	Adiponectin	-0.37892	18.557	0.0405992
P01834	IGKC	Immunoglobulin kappa constant	0.256993	27.8799	0.0405992

### Sheet: comorb_malignant
Supplementary Table 7: Significant proteins resulting from multivariate analysis of sepsis vs. control cohort 1 day 3 post-OP
Variable: Malignancy
Signficance threshold: adjusted p-value ≤ 0.05
1 calculated on log2-transformed data
2 corrected according to Benjamini-Hochberg
Protein	Gene	First.Protein.Description	log2-Fold Change	Average Intensity1	adjusted p-value2
P07333	CSF1R	Macrophage colony-stimulating factor 1 receptor	0.511258	15.9382	0.0389641

### Sheet: comorb_ckd
Supplementary Table 7: Significant proteins resulting from multivariate analysis of sepsis vs. control cohort 1 day 3 post-OP
Variable: Chronic Kidney Disease
Signficance threshold: adjusted p-value ≤ 0.05
1 calculated on log2-transformed data
2 corrected according to Benjamini-Hochberg
Protein	Gene	First.Protein.Description	log2-Fold Change	Average Intensity1	adjusted p-value2
P00746	CFD	Complement factor D	0.782007	20.4842	1.9541e-08
Q12805	EFEMP1	EGF-containing fibulin-like extracellular matrix protein 1	0.648427	18.5461	4.93274e-07
P39060	COL18A1	Collagen alpha-1(XVIII) chain	0.726815	16.3679	4.93274e-07
P41222	PTGDS	Prostaglandin-H2 D-isomerase	0.954087	17.2575	5.06108e-07
P01034	CST3	Cystatin-C	0.777058	19.7719	5.06108e-07
P02753	RBP4	Retinol-binding protein 4	0.789798	21.4958	1.39964e-05
Q15113	PCOLCE	Procollagen C-endopeptidase enhancer 1	0.636631	15.4963	2.95026e-05
P61769	B2M	Beta-2-microglobulin	0.850674	19.1943	3.11427e-05
P61626	LYZ	Lysozyme C	0.671729	19.8145	3.40118e-05
P02760	AMBP	Protein AMBP	0.424397	24.0357	7.19883e-05
P06727	APOA4	Apolipoprotein A-IV	0.786705	21.7304	7.19883e-05
P24592	IGFBP6	Insulin-like growth factor-binding protein 6	0.706236	16.6242	0.000231184
P18065	IGFBP2	Insulin-like growth factor-binding protein 2	0.685601	17.8334	0.00282128
P36955	SERPINF1	Pigment epithelium-derived factor	0.271791	22.6326	0.00335466
P06396	GSN	Gelsolin	0.293897	23.0237	0.00477899
P08493	MGP	Matrix Gla protein	0.539563	15.9493	0.0114446
P15291	B4GALT1	Beta-1,4-galactosyltransferase 1	0.489342	15.7325	0.0228633
P02656	APOC3	Apolipoprotein C-III	0.823474	22.4205	0.0247838
Q6UX71	PLXDC2	Plexin domain-containing protein 2	0.271403	16.3073	0.0310908
P34096	RNASE4	Ribonuclease 4	0.411669	16.4511	0.0322572
P19320	VCAM1	Vascular cell adhesion protein 1	0.390367	17.4509	0.0322572
P23470	PTPRG	Receptor-type tyrosine-protein phosphatase gamma	0.370169	14.9931	0.0327685
Q9NQ79	CRTAC1	Cartilage acidic protein 1	0.325361	17.036	0.0327685
P05090	APOD	Apolipoprotein D	0.429869	21.7707	0.0327685
P98160	HSPG2	Basement membrane-specific heparan sulfate proteoglycan core protein	0.33699	15.784	0.0389873
Q6EMK4	VASN	Vasorin	0.230204	16.5802	0.0389873
P25311	AZGP1	Zinc-alpha-2-glycoprotein	0.435669	21.8489	0.0389873
Q96KN2	CNDP1	Beta-Ala-His dipeptidase	-0.398249	18.4786	0.0473839
P49747	COMP	Cartilage oligomeric matrix protein	0.39837	17.2099	0.0478923
Q15848	ADIPOQ	Adiponectin	0.443074	18.557	0.048535
P22352	GPX3	Glutathione peroxidase 3	-0.286977	20.4862	0.049439
