## Supplementary_Table_8_Control_2_pre_OP_multivariate_significant for "Confounder-Adjusted Plasma Proteomics Identify Robust Protein Signatures in Sepsis Across Two Independent Perioperative Control Cohorts"

### Sheet: condition
Supplementary Table 8: Significant proteins resulting from multivariate analysis of sepsis vs. control cohort 2 pre-OP
Variable: Condition (sepsis vs. control)
Signficance threshold: adjusted p-value ≤ 0.05
1 calculated as sepsis/control
2 calculated on log2-transformed data
3 corrected according to Benjamini-Hochberg
Protein	Gene	First.Protein.Description	log2-Fold Change1	Average Intensity2	adjusted p-value3
P02741	CRP	C-reactive protein	4.59455	25.4857	6.94941e-53
P01011	SERPINA3	Alpha-1-antichymotrypsin	1.48588	27.3189	1.75848e-32
P0DJI9	SAA2	Serum amyloid A-2 protein	4.89091	24.2882	3.05839e-29
P02750	LRG1	Leucine-rich alpha-2-glycoprotein	2.25361	23.4801	1.95804e-28
P18428	LBP	Lipopolysaccharide-binding protein	1.80542	21.7224	2.4347e-23
Q06033	ITIH3	Inter-alpha-trypsin inhibitor heavy chain H3	0.932778	22.916	4.25996e-20
Q08830	FGL1	Fibrinogen-like protein 1	1.81243	18.9576	1.83145e-18
P08571	CD14	Monocyte differentiation antigen CD14	0.948653	19.9933	3.33938e-17
P33908	MAN1A1	Mannosyl-oligosaccharide 1,2-alpha-mannosidase IA	0.839665	18.1489	3.52219e-16
P05154	SERPINA5	Plasma serine protease inhibitor	-1.28506	18.185	9.77624e-16
P01009	SERPINA1	Alpha-1-antitrypsin	0.911686	29.6558	1.61176e-15
P15291	B4GALT1	Beta-1,4-galactosyltransferase 1	1.74785	15.7125	1.37232e-14
P01019	AGT	Angiotensinogen	0.853664	23.8096	4.58243e-13
P02763	ORM1	Alpha-1-acid glycoprotein 1	1.35117	26.7888	8.17837e-13
Q9UK55	SERPINA10	Protein Z-dependent protease inhibitor	0.781233	19.8145	5.65755e-12
P04275	VWF	von Willebrand factor	1.38411	21.1896	7.11966e-12
P01034	CST3	Cystatin-C	1.07805	19.8037	8.56115e-11
P29622	SERPINA4	Kallistatin	-0.909984	20.8908	1.87852e-10
P80108	GPLD1	Phosphatidylinositol-glycan-specific phospholipase D	-0.871263	19.1994	2.53392e-09
Q9NP78	ABCB9	ABC-type oligopeptide transporter ABCB9	1.1771	20.8323	9.70986e-09
P19320	VCAM1	Vascular cell adhesion protein 1	0.946404	17.4546	1.74709e-08
P17936	IGFBP3	Insulin-like growth factor-binding protein 3	-0.872072	19.4271	1.74709e-08
P06276	BCHE	Cholinesterase	-0.767774	18.0883	1.74709e-08
P03952	KLKB1	Plasma kallikrein	-0.639479	20.9379	2.09354e-08
P35858	IGFALS	Insulin-like growth factor-binding protein complex acid labile subunit	-1.00296	20.211	2.45918e-08
O14786	NRP1	Neuropilin-1	0.731637	16.0217	2.59766e-08
Q9NR34	MAN1C1	Mannosyl-oligosaccharide 1,2-alpha-mannosidase IC	-0.835946	20.9831	3.30353e-08
Q96PD5	PGLYRP2	N-acetylmuramoyl-L-alanine amidase	-0.666342	22.3317	4.61323e-08
P05546	SERPIND1	Heparin cofactor 2	-0.75814	23.3571	6.23385e-08
P49908	SELENOP	Selenoprotein P	-0.657988	20.0032	1.31653e-07
O75882	ATRN	Attractin	-0.507004	19.8309	1.81257e-07
P00747	PLG	Plasminogen	-0.524985	24.219	4.22559e-07
P11597	CETP	Cholesteryl ester transfer protein	-0.723963	16.5276	5.41362e-07
P25311	AZGP1	Zinc-alpha-2-glycoprotein	0.946239	21.8037	7.96073e-07
P14543	NID1	Nidogen-1	0.96551	16.0041	1.25046e-06
Q96KN2	CNDP1	Beta-Ala-His dipeptidase	-0.756229	18.5299	1.25046e-06
P06396	GSN	Gelsolin	-0.450844	23.0457	1.67241e-06
P06702	S100A9	Protein S100-A9	1.45308	20.1031	1.99673e-06
O00187	MASP2	Mannan-binding lectin serine protease 2	0.651831	19.3941	2.17561e-06
Q15166	PON3	Serum paraoxonase/lactonase 3	-0.721533	21.4763	2.36672e-06
P19652	ORM2	Alpha-1-acid glycoprotein 2	0.858719	24.1913	3.32056e-06
Q9NQ79	CRTAC1	Cartilage acidic protein 1	-0.581087	17.0933	5.30065e-06
Q9UGM5	FETUB	Fetuin-B	-0.713113	19.5465	5.78689e-06
P05160	F13B	Coagulation factor XIII B chain	-0.467814	19.9613	7.7868e-06
O00391	QSOX1	Sulfhydryl oxidase 1	0.414276	19.7761	8.07202e-06
A0A0J9YX35	IGHV3-64D	Immunoglobulin heavy variable 3-64D	-0.641153	18.924	1.04543e-05
P13796	LCP1	Plastin-2	0.776326	18.0796	1.056e-05
A0A0C4DH36	IGHV3-38	Probable non-functional immunoglobulin heavy variable 3-38	-0.667954	18.4187	1.21478e-05
A0A0C4DH34	IGHV4-28	Immunoglobulin heavy variable 4-28	-0.644192	19.3182	1.21478e-05
P19827	ITIH1	Inter-alpha-trypsin inhibitor heavy chain H1	-0.467415	23.8293	1.28123e-05
Q86UD1	OAF	Out at first protein homolog	0.580118	15.9031	1.41157e-05
Q6EMK4	VASN	Vasorin	0.455271	16.59	1.41157e-05
Q12805	EFEMP1	EGF-containing fibulin-like extracellular matrix protein 1	0.588978	18.5569	1.41157e-05
P19823	ITIH2	Inter-alpha-trypsin inhibitor heavy chain H2	-0.522995	24.8513	1.41157e-05
P02671	FGA	Fibrinogen alpha chain	0.632344	28.6849	1.41157e-05
P01780	IGHV3-7	Immunoglobulin heavy variable 3-7	-0.510484	22.901	1.63556e-05
Q9BXR6	CFHR5	Complement factor H-related protein 5	0.662244	18.585	1.95058e-05
P06310	IGKV2-30	Immunoglobulin kappa variable 2-30	-0.476639	25.0322	2.11241e-05
A0A0B4J1X5	IGHV3-74	Immunoglobulin heavy variable 3-74	-0.563866	23.7632	2.11241e-05
P61769	B2M	Beta-2-microglobulin	1.04075	19.2075	2.18568e-05
Q15582	TGFBI	Transforming growth factor-beta-induced protein ig-h3	0.47513	19.6788	2.30693e-05
Q9UHG3	PCYOX1	Prenylcysteine oxidase 1	-0.546368	16.3757	2.49934e-05
P05155	SERPING1	Plasma protease C1 inhibitor	0.351322	25.7488	2.49934e-05
P55058	PLTP	Phospholipid transfer protein	0.539214	19.4228	3.79916e-05
P00450	CP	Ceruloplasmin	0.357237	25.9185	3.9056e-05
P02748	C9	Complement component C9	0.420765	24.2959	4.47979e-05
P24821	TNC	Tenascin	1.21738	16.9519	5.66776e-05
P06312	IGKV4-1	Immunoglobulin kappa variable 4-1	-0.511287	24.3709	5.97297e-05
P22692	IGFBP4	Insulin-like growth factor-binding protein 4	0.859873	17.247	6.27848e-05
P01619	IGKV3-20	Immunoglobulin kappa variable 3-20	-0.497072	25.7446	7.07695e-05
P00736	C1R	Complement C1r subcomponent	0.338397	22.5323	7.66897e-05
Q76LX8	ADAMTS13	A disintegrin and metalloproteinase with thrombospondin motifs 13	-0.510571	15.131	7.69257e-05
P12109	COL6A1	Collagen alpha-1(VI) chain	1.20414	15.8228	0.000113152
P12111	COL6A3	Collagen alpha-3(VI) chain	0.599888	16.6249	0.00011834
P08637	FCGR3A	Low affinity immunoglobulin gamma Fc region receptor III-A	0.578111	19.1863	0.000139202
P27169	PON1	Serum paraoxonase/arylesterase 1	-0.540177	22.7556	0.000139202
Q14624	ITIH4	Inter-alpha-trypsin inhibitor heavy chain H4	0.327956	25.1207	0.000171435
P0DJI8	SAA1	Serum amyloid A-1 protein	3.17135	24.5164	0.000179891
P02675	FGB	Fibrinogen beta chain	0.557455	28.3015	0.000179891
P02649	APOE	Apolipoprotein E	0.436156	24.5289	0.000204037
P04196	HRG	Histidine-rich glycoprotein	-0.497974	22.8339	0.000204265
P43652	AFM	Afamin	-0.551435	22.1645	0.000207188
P05109	S100A8	Protein S100-A8	1.38299	20.9575	0.000214532
P07339	CTSD	Cathepsin D	0.807853	16.5343	0.000227309
P34096	RNASE4	Ribonuclease 4	0.735956	16.3888	0.000262862
P15151	PVR	Poliovirus receptor	0.647473	16.0341	0.000288544
P0DOX3		Immunoglobulin delta heavy chain	-0.665269	20.4591	0.000330418
P00488	F13A1	Coagulation factor XIII A chain	-0.473957	18.9047	0.000341262
P43251	BTD	Biotinidase	-0.309128	19.655	0.000341262
Q8N6C8	LILRA3	Leukocyte immunoglobulin-like receptor subfamily A member 3	0.890264	17.3592	0.000359482
P02788	LTF	Lactotransferrin	-0.829931	17.7715	0.000367669
A0A0C4DH38	IGHV5-51	Immunoglobulin heavy variable 5-51	-0.564186	21.3338	0.000383303
P08493	MGP	Matrix Gla protein	0.675192	15.9874	0.000383892
Q04756	HGFAC	Hepatocyte growth factor activator	-0.42733	17.9846	0.000417683
A0A087WSY4	IGHV4-30-2	Immunoglobulin heavy variable 4-30-2	-0.718976	19.4733	0.000548237
P08697	SERPINF2	Alpha-2-antiplasmin	0.275727	23.6667	0.000671909
P02747	C1QC	Complement C1q subcomponent subunit C	-0.368063	23.7797	0.000735225
P00918	CA2	Carbonic anhydrase 2	-0.704086	17.2881	0.000796457
P36222	CHI3L1	Chitinase-3-like protein 1	2.23153	18.457	0.000993865
P00746	CFD	Complement factor D	0.502475	20.5379	0.00105934
P08294	SOD3	Extracellular superoxide dismutase [Cu-Zn]	0.771032	16.8964	0.00113887
P01700	IGLV1-47	Immunoglobulin lambda variable 1-47	-0.438105	23.8916	0.0011452
Q8WZ75	ROBO4	Roundabout homolog 4	0.793057	14.4631	0.00123159
P06681	C2	Complement C2	0.256548	22.1236	0.0012488
P00739	HPR	Haptoglobin-related protein	-0.48017	23.3386	0.00127736
A0A0B4J1Y9	IGHV3-72	Immunoglobulin heavy variable 3-72	-0.452241	17.8993	0.00137642
P24158	PRTN3	Myeloblastin	1.88882	16.992	0.00165774
P01701	IGLV1-51	Immunoglobulin lambda variable 1-51	-0.471887	22.6043	0.00166621
P04114	APOB	Apolipoprotein B-100	-0.36039	25.0498	0.00181345
P61626	LYZ	Lysozyme C	0.529595	19.8754	0.00197923
P02679	FGG	Fibrinogen gamma chain	0.453591	28.5397	0.00204873
Q92743	HTRA1	Serine protease HTRA1	1.15309	13.9166	0.0020753
A0A0C4DH31	IGHV1-18	Immunoglobulin heavy variable 1-18	-0.490762	18.6126	0.00214492
P18065	IGFBP2	Insulin-like growth factor-binding protein 2	0.740935	17.9062	0.00248891
P16070	CD44	CD44 antigen	0.526944	18.9028	0.00248891
P00738	HP	Haptoglobin	0.494222	29.6823	0.00279976
O14791	APOL1	Apolipoprotein L1	-0.339998	21.6861	0.00282911
P36955	SERPINF1	Pigment epithelium-derived factor	0.258507	22.6367	0.00286309
P02656	APOC3	Apolipoprotein C-III	1.02336	22.3918	0.00288299
P39060	COL18A1	Collagen alpha-1(XVIII) chain	0.507477	16.3907	0.00289472
P15169	CPN1	Carboxypeptidase N catalytic chain	0.286668	21.3273	0.00294704
P05452	CLEC3B	Tetranectin	-0.395152	19.2514	0.00328114
P80188	LCN2	Neutrophil gelatinase-associated lipocalin	1.11375	18.3795	0.00346466
P02730	SLC4A1	Band 3 anion transport protein	-0.731163	17.1149	0.00346466
P22352	GPX3	Glutathione peroxidase 3	0.360593	20.4122	0.00351623
P32119	PRDX2	Peroxiredoxin-2	-0.599308	18.0988	0.00354748
P08185	SERPINA6	Corticosteroid-binding globulin	-0.256667	22.1887	0.00361047
P01772	IGHV3-33	Immunoglobulin heavy variable 3-33	-0.372136	21.5074	0.00372693
P02768	ALB	Albumin	-0.355094	31.9428	0.00374671
A0A0B4J1V0	IGHV3-15	Immunoglobulin heavy variable 3-15	-0.356909	24.6261	0.00468872
Q9NZP8	C1RL	Complement C1r subcomponent-like protein	0.208828	20.813	0.00502402
P05362	ICAM1	Intercellular adhesion molecule 1	0.883083	16.9851	0.00502797
P09172	DBH	Dopamine beta-hydroxylase	-0.466299	16.6282	0.00502797
A0A075B6S5	IGKV1-27	Immunoglobulin kappa variable 1-27	-0.366382	22.4846	0.00509276
P11021	HSPA5	Endoplasmic reticulum chaperone BiP	0.523635	17.6504	0.00512501
P01833	PIGR	Polymeric immunoglobulin receptor	0.527126	18.0372	0.00565566
Q9UJJ9	GNPTG	N-acetylglucosamine-1-phosphotransferase subunit gamma	0.404908	15.5026	0.00589353
A0A0B4J1Y8	IGLV9-49	Immunoglobulin lambda variable 9-49	-0.627597	19.3631	0.00589353
P01042	KNG1	Kininogen-1	-0.217899	25.2807	0.00607914
P00748	F12	Coagulation factor XII	-0.312472	22.2347	0.00643669
P10909	CLU	Clusterin	-0.274389	25.178	0.00649166
P04430	IGKV1-16	Immunoglobulin kappa variable 1-16	-0.399369	20.3842	0.00692138
P02655	APOC2	Apolipoprotein C-II	0.876262	20.1671	0.00743304
A0A0C4DH68	IGKV2-24	Immunoglobulin kappa variable 2-24	-0.450489	20.6498	0.00752662
A0A075B6I9	IGLV7-46	Immunoglobulin lambda variable 7-46	-0.390755	23.0409	0.00767345
P51884	LUM	Lumican	0.278187	21.9393	0.00767345
A0A075B6R2	IGHV4-4	Immunoglobulin heavy variable 4-4	-0.445193	21.2226	0.00846142
A0A0C4DH25	IGKV3D-20	Immunoglobulin kappa variable 3D-20	-0.359479	23.4761	0.0101629
P41222	PTGDS	Prostaglandin-H2 D-isomerase	0.579538	17.3085	0.0103164
Q9BWP8	COLEC11	Collectin-11	0.391806	16.2195	0.0116244
Q14515	SPARCL1	SPARC-like protein 1	1.03868	15.3687	0.012233
P02746	C1QB	Complement C1q subcomponent subunit B	-0.285168	23.0013	0.0134543
P98160	HSPG2	Basement membrane-specific heparan sulfate proteoglycan core protein	0.484954	15.7787	0.0153118
P24592	IGFBP6	Insulin-like growth factor-binding protein 6	0.545171	16.6446	0.0154857
A0A0B4J1U7	IGHV6-1	Immunoglobulin heavy variable 6-1	-0.322867	22.8437	0.0169111
A0A0C4DH67	IGKV1-8	Immunoglobulin kappa variable 1-8	-0.338116	19.6012	0.0169847
A0A0C4DH43	IGHV2-70D	Immunoglobulin heavy variable 2-70D	-0.434936	17.6518	0.0179131
P02787	TF	Serotransferrin	-0.290325	27.3867	0.0179131
P23083	IGHV1-2	Immunoglobulin heavy variable 1-2	-0.384391	19.1622	0.018086
P09871	C1S	Complement C1s subcomponent	0.223535	23.2561	0.0181022
P01764	IGHV3-23	Immunoglobulin heavy variable 3-23	-0.380225	17.6586	0.0195993
Q6S8J3	POTEE	POTE ankyrin domain family member E	-0.637401	20.0622	0.0210421
P23470	PTPRG	Receptor-type tyrosine-protein phosphatase gamma	0.352006	14.9577	0.0211391
P0DTE1	IGHV3-38-3	Probable non-functional immunoglobulin heavy variable 3-38-3	-0.361986	17.821	0.0217149
P04211	IGLV7-43	Immunoglobulin lambda variable 7-43	-0.446165	18.2211	0.0217149
A0A075B6K5	IGLV3-9	Immunoglobulin lambda variable 3-9	-0.324367	23.7889	0.0220309
Q9UNW1	MINPP1	Multiple inositol polyphosphate phosphatase 1	0.309167	16.1406	0.0223117
P04070	PROC	Vitamin K-dependent protein C	-0.304788	19.0537	0.0227833
P03951	F11	Coagulation factor XI	-0.259501	18.3819	0.0240029
Q13822	ENPP2	Autotaxin	0.436986	16.1933	0.0277372
P30043	BLVRB	Flavin reductase (NADPH)	-0.529603	16.411	0.0285374
P02765	AHSG	Alpha-2-HS-glycoprotein	-0.324103	24.1255	0.0301848
P29401	TKT	Transketolase	0.990915	16.5888	0.0302938
P01859	IGHG2	Immunoglobulin heavy constant gamma 2	-0.292873	27.7774	0.0325701
P23142	FBLN1	Fibulin-1	0.227697	20.7978	0.033946
P0DOX6		Immunoglobulin mu heavy chain	-0.521846	21.4622	0.0359112
P35542	SAA4	Serum amyloid A-4 protein	0.309832	23.3885	0.036149
Q02985	CFHR3	Complement factor H-related protein 3	0.394065	18.4906	0.036573
P00751	CFB	Complement factor B	0.206382	25.2237	0.03905
Q92496	CFHR4	Complement factor H-related protein 4	0.486928	17.5449	0.0392113
P04180	LCAT	Phosphatidylcholine-sterol acyltransferase	-0.283346	18.4605	0.0405417
Q08380	LGALS3BP	Galectin-3-binding protein	0.308804	20.7431	0.042041
P01599	IGKV1-17	Immunoglobulin kappa variable 1-17	-0.276677	21.5144	0.0464831
P36980	CFHR2	Complement factor H-related protein 2	0.348869	19.1803	0.0475053
P02766	TTR	Transthyretin	-0.412794	24.8855	0.0481758
P01743	IGHV1-46	Immunoglobulin heavy variable 1-46	-0.374524	18.0674	0.0491478
P01591	JCHAIN	Immunoglobulin J chain	0.443406	22.8335	0.0492425
P00740	F9	Coagulation factor IX	0.222408	20.4714	0.0492425

### Sheet: age
Supplementary Table 8: Significant proteins resulting from multivariate analysis of sepsis vs. control cohort 2 pre-OP
Variable: Age
Signficance threshold: adjusted p-value ≤ 0.05
1 calculated on log2-transformed data
2 corrected according to Benjamini-Hochberg
Protein	Gene	First.Protein.Description	log2-Fold Change	Average Intensity1	adjusted p-value2
Q9NQ79	CRTAC1	Cartilage acidic protein 1	0.0197303	17.0933	1.91734e-09
P01023	A2M	Alpha-2-macroglobulin	0.0126505	27.1146	1.3713e-05
P00746	CFD	Complement factor D	0.0172036	20.5379	3.45111e-05
P23142	FBLN1	Fibulin-1	0.0099677	20.7978	0.000944966
P39060	COL18A1	Collagen alpha-1(XVIII) chain	0.0141637	16.3907	0.00468386
P61626	LYZ	Lysozyme C	0.0141401	19.8754	0.0074419
P01034	CST3	Cystatin-C	0.013774	19.8037	0.0074419
Q12805	EFEMP1	EGF-containing fibulin-like extracellular matrix protein 1	0.0111634	18.5569	0.00771906
P04278	SHBG	Sex hormone-binding globulin	0.0136087	18.7366	0.00938535
P17936	IGFBP3	Insulin-like growth factor-binding protein 3	-0.0125208	19.4271	0.00960199
P49747	COMP	Cartilage oligomeric matrix protein	0.0135268	17.2675	0.0110854
Q6UXB8	PI16	Peptidase inhibitor 16	0.0133857	16.6745	0.0382303
A0A0B4J2D9	IGKV1-13;IGKV1D-13	Immunoglobulin kappa variable 1D-13	-0.0214147	19.9002	0.0382303
P35858	IGFALS	Insulin-like growth factor-binding protein complex acid labile subunit	-0.0127367	20.211	0.0382303
P36222	CHI3L1	Chitinase-3-like protein 1	0.0234517	18.457	0.0410937
P51884	LUM	Lumican	0.00691503	21.9393	0.0480516

### Sheet: sex
Supplementary Table 8: Significant proteins resulting from multivariate analysis of sepsis vs. control cohort 2 pre-OP
Variable: Sex
Signficance threshold: adjusted p-value ≤ 0.05
1 calculated on log2-transformed data
2 corrected according to Benjamini-Hochberg
Protein	Gene	First.Protein.Description	log2-Fold Change	Average Intensity1	adjusted p-value2
P20742	PZP	Pregnancy zone protein	-1.23928	19.2092	2.77809e-16
Q15848	ADIPOQ	Adiponectin	-0.47161	18.6032	0.00499176
P04278	SHBG	Sex hormone-binding globulin	-0.394985	18.7366	0.0114919
P01700	IGLV1-47	Immunoglobulin lambda variable 1-47	0.303415	23.8916	0.0144716
P01709	IGLV2-8	Immunoglobulin lambda variable 2-8	0.405743	20.0063	0.0144716
A0A075B6H7	IGKV3-7	Probable non-functional immunoglobulin kappa variable 3-7	0.282038	25.9206	0.0192726
A0A075B6K4	IGLV3-10	Immunoglobulin lambda variable 3-10	0.334105	21.5982	0.0243227
P0DOX2		Immunoglobulin alpha-2 heavy chain	0.374232	28.3744	0.0289189
A0A075B6I9	IGLV7-46	Immunoglobulin lambda variable 7-46	0.298386	23.0409	0.0289189

### Sheet: comorb_nicotine
Supplementary Table 8: Significant proteins resulting from multivariate analysis of sepsis vs. control cohort 2 pre-OP
Variable: Nicotine
Signficance threshold: adjusted p-value ≤ 0.05
1 calculated on log2-transformed data
2 corrected according to Benjamini-Hochberg
Protein	Gene	First.Protein.Description	log2-Fold Change	Average Intensity1	adjusted p-value2
P0DOX3		Immunoglobulin delta heavy chain	0.570634	20.4591	0.0401586
