## Supplementary_Table_9_Control_2_day_2_post_OP_multivariate_significant for "Confounder-Adjusted Plasma Proteomics Identify Robust Protein Signatures in Sepsis Across Two Independent Perioperative Control Cohorts"

### Sheet: condition
Supplementary Table 9: Significant proteins resulting from multivariate analysis of sepsis vs. control cohort 2 day 2 post-OP
Variable: Condition (sepsis vs. control)
Signficance threshold: adjusted p-value ≤ 0.05
1 calculated as sepsis/control
2 calculated on log2-transformed data
3 corrected according to Benjamini-Hochberg
Protein	Gene	First.Protein.Description	log2-Fold Change1	Average Intensity2	adjusted p-value3
P04003	C4BPA	C4b-binding protein alpha chain	1.25734	23.29	9.20591e-16
A0A075B6P5	IGKV2-28;IGKV2D-28	Immunoglobulin kappa variable 2-28	-1.7119	21.3744	6.58443e-11
Q9UGM5	FETUB	Fetuin-B	-1.36645	19.5507	9.07742e-10
P0DOY3	IGLC3	Immunoglobulin lambda constant 3	-1.59846	26.8041	1.2342e-09
P02763	ORM1	Alpha-1-acid glycoprotein 1	1.40154	26.8742	2.09023e-08
A0A0C4DH34	IGHV4-28	Immunoglobulin heavy variable 4-28	1.1817	19.1324	6.13327e-08
P02747	C1QC	Complement C1q subcomponent subunit C	0.753075	23.6716	9.5871e-07
P01834	IGKC	Immunoglobulin kappa constant	-0.856352	27.9369	9.5871e-07
P01019	AGT	Angiotensinogen	0.74751	23.8694	9.5871e-07
P25311	AZGP1	Zinc-alpha-2-glycoprotein	1.16103	21.8475	1.98844e-06
P04264	KRT1	Keratin, type II cytoskeletal 1	1.88679	21.1204	4.65293e-06
Q13790	APOF	Apolipoprotein F	1.38965	18.4396	6.44055e-06
O00533	CHL1	Neural cell adhesion molecule L1-like protein	-0.872051	15.9148	6.64179e-06
P08709	F7	Coagulation factor VII	-0.817606	16.6789	6.64179e-06
Q16610	ECM1	Extracellular matrix protein 1	0.940659	18.0071	1.82111e-05
P15291	B4GALT1	Beta-1,4-galactosyltransferase 1	1.24639	15.7872	2.53919e-05
Q9Y6R7	FCGBP	IgGFc-binding protein	1.08731	18.5687	2.53919e-05
P02656	APOC3	Apolipoprotein C-III	1.8153	22.3857	2.53919e-05
P02655	APOC2	Apolipoprotein C-II	1.74229	20.1342	2.53919e-05
P00751	CFB	Complement factor B	-0.57201	25.2977	2.58253e-05
P35527	KRT9	Keratin, type I cytoskeletal 9	1.79266	20.3046	3.04735e-05
A0A0B4J1X8	IGHV3-43	Immunoglobulin heavy variable 3-43	-1.08397	16.3912	3.22135e-05
P06396	GSN	Gelsolin	-0.542829	23.0171	3.62759e-05
P19823	ITIH2	Inter-alpha-trypsin inhibitor heavy chain H2	-0.678758	24.8275	5.89688e-05
P61769	B2M	Beta-2-microglobulin	1.48161	19.239	5.93323e-05
P06312	IGKV4-1	Immunoglobulin kappa variable 4-1	0.720294	24.2511	6.14292e-05
Q96PD5	PGLYRP2	N-acetylmuramoyl-L-alanine amidase	-0.687486	22.2844	7.53344e-05
P04217	A1BG	Alpha-1B-glycoprotein	-0.445869	25.1757	8.20798e-05
Q9BWP8	COLEC11	Collectin-11	0.891962	16.2109	0.000100737
P61626	LYZ	Lysozyme C	0.906141	19.8721	0.000105884
P13671	C6	Complement component C6	-0.51055	22.2577	0.000137185
P22692	IGFBP4	Insulin-like growth factor-binding protein 4	0.923406	17.2467	0.000139856
P07357	C8A	Complement component C8 alpha chain	-0.482712	21.8034	0.000139856
P18428	LBP	Lipopolysaccharide-binding protein	0.952638	21.9035	0.000165139
P04275	VWF	von Willebrand factor	1.08076	21.2906	0.000165139
P36980	CFHR2	Complement factor H-related protein 2	0.861955	19.1571	0.000181101
Q9UNW1	MINPP1	Multiple inositol polyphosphate phosphatase 1	-0.608728	16.2226	0.000214342
P08493	MGP	Matrix Gla protein	0.977181	15.9974	0.000280325
P18065	IGFBP2	Insulin-like growth factor-binding protein 2	1.29416	17.9241	0.000367176
P06702	S100A9	Protein S100-A9	1.38985	20.1715	0.00045397
P02675	FGB	Fibrinogen beta chain	0.728515	28.319	0.00048079
P0DTE1	IGHV3-38-3	Probable non-functional immunoglobulin heavy variable 3-38-3	0.892729	17.7015	0.000507805
Q9UHG3	PCYOX1	Prenylcysteine oxidase 1	0.722359	16.2045	0.000650656
A0A0C4DH36	IGHV3-38	Probable non-functional immunoglobulin heavy variable 3-38	0.768373	18.2532	0.000650656
Q99784	OLFM1	Noelin	0.671392	15.3208	0.000672663
A0A0C4DH38	IGHV5-51	Immunoglobulin heavy variable 5-51	0.789434	21.1912	0.000672663
P33151	CDH5	Cadherin-5	-0.473202	18.3249	0.000849888
P16070	CD44	CD44 antigen	0.731349	18.9112	0.000900591
P02654	APOC1	Apolipoprotein C-I	0.949445	22.4612	0.000900591
O75882	ATRN	Attractin	0.471608	19.7171	0.000902605
P55058	PLTP	Phospholipid transfer protein	0.61419	19.4458	0.000902605
A0A0C4DH25	IGKV3D-20	Immunoglobulin kappa variable 3D-20	-0.618116	23.4781	0.000902605
P43251	BTD	Biotinidase	-0.390418	19.6381	0.000938253
Q15848	ADIPOQ	Adiponectin	0.867095	18.5583	0.000955015
P02753	RBP4	Retinol-binding protein 4	0.854104	21.4578	0.00146583
A0A075B6H7	IGKV3-7	Probable non-functional immunoglobulin kappa variable 3-7	-0.569634	25.9375	0.00146583
P04196	HRG	Histidine-rich glycoprotein	-0.602037	22.805	0.00150995
P10643	C7	Complement component C7	0.397205	23.135	0.00150995
Q12805	EFEMP1	EGF-containing fibulin-like extracellular matrix protein 1	0.595871	18.5856	0.00152019
P01593	IGKV1-33;IGKV1D-33	Immunoglobulin kappa variable 1D-33	-0.612816	22.9843	0.00167928
P02765	AHSG	Alpha-2-HS-glycoprotein	-0.562585	24.1185	0.00176707
P0DJI8	SAA1	Serum amyloid A-1 protein	1.81071	24.4852	0.00199272
P12259	F5	Coagulation factor V	-0.485046	19.5985	0.00229034
Q8IXL6	FAM20C	Extracellular serine/threonine protein kinase FAM20C	-0.689641	15.4145	0.00241461
A0A0B4J1X5	IGHV3-74	Immunoglobulin heavy variable 3-74	0.56516	23.6441	0.00257651
P35858	IGFALS	Insulin-like growth factor-binding protein complex acid labile subunit	-0.765367	20.139	0.00263706
P09871	C1S	Complement C1s subcomponent	-0.396673	23.3203	0.00267304
P01023	A2M	Alpha-2-macroglobulin	0.456533	27.0384	0.00285944
P17936	IGFBP3	Insulin-like growth factor-binding protein 3	-0.642918	19.3605	0.00294165
P10909	CLU	Clusterin	-0.419992	25.1696	0.00331511
P13473	LAMP2	Lysosome-associated membrane glycoprotein 2	0.761113	16.3999	0.00333188
O75144	ICOSLG	ICOS ligand	-0.785138	13.4845	0.00333188
P02679	FGG	Fibrinogen gamma chain	0.607388	28.5542	0.00335764
P01008	SERPINC1	Antithrombin-III	-0.386912	25.4884	0.00408515
P08185	SERPINA6	Corticosteroid-binding globulin	0.351767	22.1226	0.00460539
Q76LX8	ADAMTS13	A disintegrin and metalloproteinase with thrombospondin motifs 13	-0.520173	15.0946	0.00473569
Q9NR34	MAN1C1	Mannosyl-oligosaccharide 1,2-alpha-mannosidase IC	-0.570826	20.8716	0.00562364
P01034	CST3	Cystatin-C	0.65949	19.8915	0.00562364
P04070	PROC	Vitamin K-dependent protein C	-0.512798	19.0503	0.00569896
P05109	S100A8	Protein S100-A8	1.38682	21.0096	0.00614815
Q04756	HGFAC	Hepatocyte growth factor activator	-0.464327	17.9509	0.00680207
P01780	IGHV3-7	Immunoglobulin heavy variable 3-7	0.45289	22.7962	0.00750392
P05090	APOD	Apolipoprotein D	0.638255	21.7341	0.0079285
Q9NQ79	CRTAC1	Cartilage acidic protein 1	-0.466471	17.0291	0.0079285
A0A0J9YX35	IGHV3-64D	Immunoglobulin heavy variable 3-64D	0.555048	18.784	0.00815978
P20851	C4BPB	C4b-binding protein beta chain	0.47256	18.5228	0.00834595
P19320	VCAM1	Vascular cell adhesion protein 1	0.578813	17.5133	0.00837135
P15169	CPN1	Carboxypeptidase N catalytic chain	-0.361259	21.396	0.00884472
Q9UJJ9	GNPTG	N-acetylglucosamine-1-phosphotransferase subunit gamma	-0.471744	15.5765	0.00891763
O00391	QSOX1	Sulfhydryl oxidase 1	0.347983	19.806	0.00891763
A0A0B4J1Y9	IGHV3-72	Immunoglobulin heavy variable 3-72	0.556433	17.7883	0.00912103
Q6UX71	PLXDC2	Plexin domain-containing protein 2	0.380429	16.3161	0.010106
P04004	VTN	Vitronectin	-0.424098	24.8876	0.010106
P00734	F2	Prothrombin	-0.329941	24.4441	0.010106
P0C0L5	C4B	Complement C4-B	0.443791	25.0164	0.0103497
A0A0A0MRZ8	IGKV3-11;IGKV3D-11	Immunoglobulin kappa variable 3D-11	-0.463949	25.6562	0.0104485
O14791	APOL1	Apolipoprotein L1	-0.411634	21.666	0.0120056
P13645	KRT10	Keratin, type I cytoskeletal 10	1.2373	20.053	0.0122089
P02774	GC	Vitamin D-binding protein	0.437768	25.6679	0.0132946
P80108	GPLD1	Phosphatidylinositol-glycan-specific phospholipase D	-0.513326	19.1093	0.0164
P0DOX6		Immunoglobulin mu heavy chain	-0.802216	21.4439	0.0165381
A0A075B6I4	IGLV10-54	Immunoglobulin lambda variable 10-54	-0.772426	16.7927	0.0173517
Q13093	PLA2G7	Platelet-activating factor acetylhydrolase	-0.566702	15.9251	0.0173517
A0A087WSY4	IGHV4-30-2	Immunoglobulin heavy variable 4-30-2	0.689986	19.2808	0.0173517
Q9NZP8	C1RL	Complement C1r subcomponent-like protein	-0.252628	20.8627	0.0173517
P01031	C5	Complement C5	0.292367	23.825	0.0181481
O95497	VNN1	Pantetheinase	-0.526219	16.7557	0.0183329
P0DJI9	SAA2	Serum amyloid A-2 protein	1.26748	24.7253	0.0183437
P07333	CSF1R	Macrophage colony-stimulating factor 1 receptor	0.627422	15.9419	0.0186828
P02741	CRP	C-reactive protein	0.87137	26.0662	0.0186828
P13796	LCP1	Plastin-2	0.544353	18.1337	0.0189204
Q8N6C8	LILRA3	Leukocyte immunoglobulin-like receptor subfamily A member 3	0.722572	17.3894	0.0220679
P00746	CFD	Complement factor D	0.481408	20.5542	0.0244835
A0A0B4J1V2	IGHV2-26	Immunoglobulin heavy variable 2-26	0.49535	19.2844	0.0250088
P00748	F12	Coagulation factor XII	-0.359496	22.2185	0.0258271
Q9Y6Z7	COLEC10	Collectin-10	0.414881	15.5005	0.0264206
A0A075B6R2	IGHV4-4	Immunoglobulin heavy variable 4-4	0.511753	21.1271	0.0264262
P08697	SERPINF2	Alpha-2-antiplasmin	-0.258654	23.7256	0.0266155
P02745	C1QA	Complement C1q subcomponent subunit A	0.332632	23.4241	0.0286103
P03950	ANG	Angiogenin	0.613221	17.1697	0.0292726
P01817	IGHV2-5	Immunoglobulin heavy variable 2-5	0.575437	19.4188	0.0312979
A0A075B6I0	IGLV8-61	Immunoglobulin lambda variable 8-61	-0.656826	22.1695	0.0331518
P01742	IGHV1-69	Immunoglobulin heavy variable 1-69	0.613702	20.0438	0.0395661
P02751	FN1	Fibronectin	0.558312	24.0424	0.0423326
P24821	TNC	Tenascin	0.681353	16.9815	0.0455242
Q86UD1	OAF	Out at first protein homolog	0.705369	15.9528	0.0460228

### Sheet: age
Supplementary Table 9: Significant proteins resulting from multivariate analysis of sepsis vs. control cohort 2 day 2 post-OP
Variable: Age
Signficance threshold: adjusted p-value ≤ 0.05
1 calculated on log2-transformed data
2 corrected according to Benjamini-Hochberg
Protein	Gene	First.Protein.Description	log2-Fold Change	Average Intensity1	adjusted p-value2
Q9NQ79	CRTAC1	Cartilage acidic protein 1	0.0194293	17.0291	5.27496e-09
P00746	CFD	Complement factor D	0.0169979	20.5542	7.65408e-05
P01023	A2M	Alpha-2-macroglobulin	0.0119938	27.0384	0.00011514
P23142	FBLN1	Fibulin-1	0.00986564	20.823	0.00140376
P39060	COL18A1	Collagen alpha-1(XVIII) chain	0.0141413	16.4151	0.00477199
P17936	IGFBP3	Insulin-like growth factor-binding protein 3	-0.013738	19.3605	0.00477199
P04278	SHBG	Sex hormone-binding globulin	0.0140362	18.7517	0.00477199
P61626	LYZ	Lysozyme C	0.0137111	19.8721	0.0122626
Q12805	EFEMP1	EGF-containing fibulin-like extracellular matrix protein 1	0.0108009	18.5856	0.0160337
P01034	CST3	Cystatin-C	0.0130354	19.8915	0.0181223
P35858	IGFALS	Insulin-like growth factor-binding protein complex acid labile subunit	-0.0133889	20.139	0.0318817
P36222	CHI3L1	Chitinase-3-like protein 1	0.0238508	18.4921	0.0407743
P49747	COMP	Cartilage oligomeric matrix protein	0.0126704	17.2422	0.0407743

### Sheet: sex
Supplementary Table 9: Significant proteins resulting from multivariate analysis of sepsis vs. control cohort 2 day 2 post-OP
Variable: Sex
Signficance threshold: adjusted p-value ≤ 0.05
1 calculated on log2-transformed data
2 corrected according to Benjamini-Hochberg
Protein	Gene	First.Protein.Description	log2-Fold Change	Average Intensity1	adjusted p-value2
P20742	PZP	Pregnancy zone protein	-1.23686	19.2377	6.68962e-15
P04278	SHBG	Sex hormone-binding globulin	-0.460305	18.7517	0.0010103
Q15848	ADIPOQ	Adiponectin	-0.444807	18.5583	0.0219339
A0A075B6H7	IGKV3-7	Probable non-functional immunoglobulin kappa variable 3-7	0.297015	25.9375	0.0276217
