## Supplementary_Table_10_Control_2_day_5_post_OP_multivariate_significant for "Confounder-Adjusted Plasma Proteomics Identify Robust Protein Signatures in Sepsis Across Two Independent Perioperative Control Cohorts"

### Sheet: condition
Supplementary Table 10: Significant proteins resulting from multivariate analysis of sepsis vs. control cohort 2 day 5 post-OP
Variable: Condition (sepsis vs. control)
Signficance threshold: adjusted p-value ≤ 0.05
1 calculated as sepsis/control
2 calculated on log2-transformed data
3 corrected according to Benjamini-Hochberg
Protein	Gene	First.Protein.Description	log2-Fold Change1	Average Intensity2	adjusted p-value3
P02747	C1QC	Complement C1q subcomponent subunit C	1.08829	23.6769	3.37515e-07
P25311	AZGP1	Zinc-alpha-2-glycoprotein	1.55839	21.862	1.39884e-06
Q13790	APOF	Apolipoprotein F	1.87921	18.4539	3.77909e-06
P02745	C1QA	Complement C1q subcomponent subunit A	0.893493	23.4053	7.98401e-06
P07359	GP1BA	Platelet glycoprotein Ib alpha chain	1.17326	17.975	7.98401e-06
P02788	LTF	Lactotransferrin	-1.73539	17.7346	1.36258e-05
P0DOX6		Immunoglobulin mu heavy chain	-1.67378	21.465	8.79049e-05
P02748	C9	Complement component C9	-0.669231	24.3933	0.000671567
P02656	APOC3	Apolipoprotein C-III	2.0169	22.4295	0.000818646
P01034	CST3	Cystatin-C	1.09351	19.8872	0.00151803
P16070	CD44	CD44 antigen	1.08572	18.9224	0.00174085
P61626	LYZ	Lysozyme C	1.03696	19.8877	0.00174085
P02763	ORM1	Alpha-1-acid glycoprotein 1	1.09151	26.9322	0.00174102
P07357	C8A	Complement component C8 alpha chain	-0.527095	21.792	0.0035595
A0A0C4DH72	IGKV1-6	Immunoglobulin kappa variable 1-6	0.821994	22.8682	0.00510156
P02750	LRG1	Leucine-rich alpha-2-glycoprotein	1.00608	23.7487	0.00898339
P02746	C1QB	Complement C1q subcomponent subunit B	0.616286	22.931	0.0117953
P15151	PVR	Poliovirus receptor	0.881223	16.0549	0.0120379
Q6EMK4	VASN	Vasorin	0.521224	16.6131	0.0120379
P61769	B2M	Beta-2-microglobulin	1.22276	19.2638	0.0193066
P68871	HBB	Hemoglobin subunit beta	1.05059	25.0935	0.0193066
A0A075B6S5	IGKV1-27	Immunoglobulin kappa variable 1-27	0.623815	22.414	0.0193066
P15291	B4GALT1	Beta-1,4-galactosyltransferase 1	0.937854	15.8104	0.0193145
P01599	IGKV1-17	Immunoglobulin kappa variable 1-17	0.635923	21.4526	0.023496
A0A075B6K5	IGLV3-9	Immunoglobulin lambda variable 3-9	0.646572	23.7163	0.0236745
P0DOX7		Immunoglobulin kappa light chain	0.651689	27.1442	0.0298545
P05543	SERPINA7	Thyroxine-binding globulin	-0.460001	20.7457	0.0313026
A0A087WSY6	IGKV3D-15	Immunoglobulin kappa variable 3D-15	0.593152	22.6155	0.0344685
P0DJI8	SAA1	Serum amyloid A-1 protein	1.82126	24.5176	0.0347767
P80748	IGLV3-21	Immunoglobulin lambda variable 3-21	0.711024	20.0016	0.0357257
O95445	APOM	Apolipoprotein M	1.10561	20.7196	0.0383506
A0A0B4J1Y8	IGLV9-49	Immunoglobulin lambda variable 9-49	0.985107	19.2227	0.0383506
P02655	APOC2	Apolipoprotein C-II	1.393	20.2126	0.0383506
P06727	APOA4	Apolipoprotein A-IV	0.919813	21.741	0.0383506
O00391	QSOX1	Sulfhydryl oxidase 1	0.413417	19.8113	0.0383506
P00746	CFD	Complement factor D	0.651004	20.5535	0.0395501
A0M8Q6	IGLC7	Immunoglobulin lambda constant 7	0.667396	26.3254	0.0396544
P19320	VCAM1	Vascular cell adhesion protein 1	0.734291	17.5242	0.0431102
P01876	IGHA1	Immunoglobulin heavy constant alpha 1	0.824947	28.972	0.0431102
P01859	IGHG2	Immunoglobulin heavy constant gamma 2	0.559323	27.7117	0.0431102
P14151	SELL	L-selectin	0.557441	18.4633	0.0446941
P05362	ICAM1	Intercellular adhesion molecule 1	1.15419	17.0011	0.0474486
P01619	IGKV3-20	Immunoglobulin kappa variable 3-20	0.516583	25.6556	0.0485976

### Sheet: age
Supplementary Table 10: Significant proteins resulting from multivariate analysis of sepsis vs. control cohort 2 day 5 post-OP
Variable: Age
Signficance threshold: adjusted p-value ≤ 0.05
1 calculated on log2-transformed data
2 corrected according to Benjamini-Hochberg
Protein	Gene	First.Protein.Description	log2-Fold Change	Average Intensity1	adjusted p-value2
Q9NQ79	CRTAC1	Cartilage acidic protein 1	0.0187816	16.9979	6.60031e-08
P00746	CFD	Complement factor D	0.0172517	20.5535	7.84057e-05
P01023	A2M	Alpha-2-macroglobulin	0.0121219	27.0639	0.000103745
P23142	FBLN1	Fibulin-1	0.010221	20.8224	0.00103481
P17936	IGFBP3	Insulin-like growth factor-binding protein 3	-0.0143331	19.3164	0.00434822
P39060	COL18A1	Collagen alpha-1(XVIII) chain	0.0143407	16.4204	0.00472984
P04278	SHBG	Sex hormone-binding globulin	0.0136743	18.7252	0.00927569
P61626	LYZ	Lysozyme C	0.0138172	19.8877	0.0145244
P01034	CST3	Cystatin-C	0.0135675	19.8872	0.0145244
P35858	IGFALS	Insulin-like growth factor-binding protein complex acid labile subunit	-0.0143815	20.1031	0.0165169
Q12805	EFEMP1	EGF-containing fibulin-like extracellular matrix protein 1	0.0107933	18.6324	0.0165169
P49747	COMP	Cartilage oligomeric matrix protein	0.0128723	17.2224	0.042283

### Sheet: sex
Supplementary Table 10: Significant proteins resulting from multivariate analysis of sepsis vs. control cohort 2 day 5 post-OP
Variable: Sex
Signficance threshold: adjusted p-value ≤ 0.05
1 calculated on log2-transformed data
2 corrected according to Benjamini-Hochberg
Protein	Gene	First.Protein.Description	log2-Fold Change	Average Intensity1	adjusted p-value2
P20742	PZP	Pregnancy zone protein	-1.27202	19.2216	2.65088e-15
P04278	SHBG	Sex hormone-binding globulin	-0.50526	18.7252	0.000208712
P01700	IGLV1-47	Immunoglobulin lambda variable 1-47	0.36016	23.8227	0.00731272
Q15848	ADIPOQ	Adiponectin	-0.464366	18.5986	0.00914523
A0A075B6H7	IGKV3-7	Probable non-functional immunoglobulin kappa variable 3-7	0.316786	25.8749	0.0121195
A0A075B6K4	IGLV3-10	Immunoglobulin lambda variable 3-10	0.367708	21.5691	0.0234811
P01709	IGLV2-8	Immunoglobulin lambda variable 2-8	0.401881	20.0032	0.0348918
Q8WZ75	ROBO4	Roundabout homolog 4	0.336713	14.4931	0.039048
A0A075B6I9	IGLV7-46	Immunoglobulin lambda variable 7-46	0.308451	22.979	0.0404207
P01861	IGHG4	Immunoglobulin heavy constant gamma 4	0.494921	25.0344	0.0486856
P0DOX2		Immunoglobulin alpha-2 heavy chain	0.383799	28.3624	0.0486856
