## Supplementary_Table_11_signficant_proteins_propensity_score_matching for "Confounder-Adjusted Plasma Proteomics Identify Robust Protein Signatures in Sepsis Across Two Independent Perioperative Control Cohorts"

### Sheet: CKD
Supplementary Table 11: Significant proteins resulting from t-test analysis of propensity score-matched cohorts
Variable: Chronic Kidney Disease (CKD)
Signficance threshold: adjusted p-value ≤ 0.05
1 calculated as CKD/Control
2 corrected according to Benjamini-Hochberg
Protein	Gene	First.Protein.Description	Ratio of means1	adjusted p-value2
P00746	CFD	Complement factor D	1.57918	5.11604e-05
P41222	PTGDS	Prostaglandin-H2 D-isomerase	1.90175	5.11604e-05
P24592	IGFBP6	Insulin-like growth factor-binding protein 6	1.55105	0.000626065
P39060	COL18A1	Collagen alpha-1(XVIII) chain	1.46425	0.000626065
P61626	LYZ	Lysozyme C	1.34996	0.000626065
P01034	CST3	Cystatin-C	1.4834	0.000951683
P06727	APOA4	Apolipoprotein A-IV	1.67923	0.0011569
Q15113	PCOLCE	Procollagen C-endopeptidase enhancer 1	1.41276	0.00116365
Q12805	EFEMP1	EGF-containing fibulin-like extracellular matrix protein 1	1.36168	0.00150067
P02760	AMBP	Protein AMBP	1.29668	0.0016569
P20774	OGN	Mimecan	1.53329	0.00188307
Q9H2X3	CD209	C-type lectin domain family 4 member M	1.71703	0.00518961
P36955	SERPINF1	Pigment epithelium-derived factor	1.16659	0.00868069
P61769	B2M	Beta-2-microglobulin	1.36523	0.0182389
P02753	RBP4	Retinol-binding protein 4	1.60888	0.0183576
P18065	IGFBP2	Insulin-like growth factor-binding protein 2	1.19637	0.0249351
Q96S96	PEBP4	Phosphatidylethanolamine-binding protein 4	2.13801	0.0375129
P22352	GPX3	Glutathione peroxidase 3	0.819036	0.0430605
A0A0A0MT89	IGKJ1	Immunoglobulin kappa joining 1	0.752296	0.0497405
Q8WWV6	FCAMR	High affinity immunoglobulin alpha and immunoglobulin mu Fc receptor	0.223932	0.0497405

### Sheet: Diabetes
Supplementary Table 11: Significant proteins resulting from t-test analysis of propensity score-matched cohorts
Variable: Diabetes
Signficance threshold: adjusted p-value ≤ 0.05
1 calculated as Diabetes/Control
2 corrected according to Benjamini-Hochberg
Protein	Gene	First.Protein.Description	Ratio of means1	adjusted p-value2
P01871	IGHM	Immunoglobulin heavy constant mu	0.678546	0.00964539
P02760	AMBP	Protein AMBP	1.21398	0.00964539

### Sheet: Dialysis
Supplementary Table 11: Significant proteins resulting from t-test analysis of propensity score-matched cohorts
Variable: Dialysis
Signficance threshold: adjusted p-value ≤ 0.05
1 calculated as Dialysis/Control
2 corrected according to Benjamini-Hochberg
Protein	Gene	First.Protein.Description	Ratio of means1	adjusted p-value2
P00746	CFD	Complement factor D	1.7691	0.000228989
P39060	COL18A1	Collagen alpha-1(XVIII) chain	1.8839	0.000228989
P41222	PTGDS	Prostaglandin-H2 D-isomerase	2.27482	0.000229787
Q15113	PCOLCE	Procollagen C-endopeptidase enhancer 1	1.95867	0.00255238
P02760	AMBP	Protein AMBP	1.66717	0.00329684
P01034	CST3	Cystatin-C	1.52826	0.0122833
P06727	APOA4	Apolipoprotein A-IV	1.9006	0.0156131
P02753	RBP4	Retinol-binding protein 4	1.92412	0.033073
P61626	LYZ	Lysozyme C	1.44367	0.033073
P80188	LCN2	Neutrophil gelatinase-associated lipocalin	2.37872	0.033073
Q92820	GGH	Gamma-glutamyl hydrolase	0.565551	0.033073
Q6UX71	PLXDC2	Plexin domain-containing protein 2	1.28	0.0361893
P51884	LUM	Lumican	1.32447	0.0488506

### Sheet: Obesity
Supplementary Table 11: Significant proteins resulting from t-test analysis of propensity score-matched cohorts
Variable: Obesity
Signficance threshold: adjusted p-value ≤ 0.05
1 calculated as Obesity/Control
2 corrected according to Benjamini-Hochberg
Protein	Gene	First.Protein.Description	Ratio of means1	adjusted p-value2
P04278	SHBG	Sex hormone-binding globulin	0.698732	0.000187329
P07360	C8G	Complement component C8 gamma chain	1.15172	0.00245178
P01042	KNG1	Kininogen-1	1.12053	0.00491406
P07357	C8A	Complement component C8 alpha chain	1.15382	0.00491406
P00751	CFB	Complement factor B	1.13256	0.0154354

### Sheet: Transplant
Supplementary Table 11: Significant proteins resulting from t-test analysis of propensity score-matched cohorts
Variable: Transplant
Signficance threshold: adjusted p-value ≤ 0.05
1 calculated as Transplant/Control
2 corrected according to Benjamini-Hochberg
Protein	Gene	First.Protein.Description	Ratio of means1	adjusted p-value2
P00746	CFD	Complement factor D	1.85962	3.7536e-07
P39060	COL18A1	Collagen alpha-1(XVIII) chain	1.87435	2.12969e-06
Q15113	PCOLCE	Procollagen C-endopeptidase enhancer 1	1.75568	5.72533e-06
P01034	CST3	Cystatin-C	1.70488	0.000382664
P02760	AMBP	Protein AMBP	1.55317	0.00118325
P36955	SERPINF1	Pigment epithelium-derived factor	1.30025	0.00118325
Q6EMK4	VASN	Vasorin	1.34342	0.00118325
P41222	PTGDS	Prostaglandin-H2 D-isomerase	1.74972	0.00120985
Q12805	EFEMP1	EGF-containing fibulin-like extracellular matrix protein 1	1.41566	0.0020599
P06396	GSN	Gelsolin	1.30148	0.00551026
P02753	RBP4	Retinol-binding protein 4	2.11714	0.00561933
P23470	PTPRG	Receptor-type tyrosine-protein phosphatase gamma	1.30784	0.00639348
P06727	APOA4	Apolipoprotein A-IV	1.6994	0.00901733
P18065	IGFBP2	Insulin-like growth factor-binding protein 2	1.39142	0.00935427
P24592	IGFBP6	Insulin-like growth factor-binding protein 6	1.6219	0.00935427
P05090	APOD	Apolipoprotein D	1.91028	0.0124163
P61626	LYZ	Lysozyme C	1.73947	0.0172765
P62826	RAN	GTP-binding nuclear protein Ran	2.4692	0.0177069
P02766	TTR	Transthyretin	1.53523	0.021572
P61769	B2M	Beta-2-microglobulin	1.53098	0.0269011
P02647	APOA1	Apolipoprotein A-I	1.34629	0.0288211
P12111	COL6A3	Collagen alpha-3(VI) chain	1.28506	0.0288211
P23142	FBLN1	Fibulin-1	1.22396	0.0288211
