## Supplementary_Table_12_significant_proteins_sepsis_vs_control for "Confounder-Adjusted Plasma Proteomics Identify Robust Protein Signatures in Sepsis Across Two Independent Perioperative Control Cohorts"

### Sheet: control 1 - pre-OP
Supplementary Table 12: Significant Proteins for Spesis vs Control Comparisons
Comparison: Control cohort 1 - pre-OP
Signficance threshold: adjusted p-value ≤ 0.05, absolute Fold Change ≥ 2
1 calculated as sepsis/control
2 calculated on log2-transformed data
3 corrected according to Benjamini-Hochberg
Gene	Protein	Protein.Names	First.Protein.Description	log2-Fold Change1	Average Intensity2	adjusted p-value3
CRP	P02741	CRP_HUMAN	C-reactive protein	5.19598	25.2752	2.24806e-64
LBP	P18428	LBP_HUMAN	Lipopolysaccharide-binding protein	2.50888	21.5793	3.43567e-45
SAA2	P0DJI9	SAA2_HUMAN	Serum amyloid A-2 protein	5.52061	24.1218	1.22065e-39
LRG1	P02750	A2GL_HUMAN	Leucine-rich alpha-2-glycoprotein	1.85721	23.4823	6.94697e-29
SAA1	P0DJI8	SAA1_HUMAN	Serum amyloid A-1 protein	4.5613	23.9768	7.3533e-29
ABCB9	Q9NP78	ABCB9_HUMAN	ABC-type oligopeptide transporter ABCB9	1.91661	20.6727	2.38331e-25
FGL1	Q08830	FGL1_HUMAN	Fibrinogen-like protein 1	1.87041	18.867	2.38331e-25
S100A8	P05109	S10A8_HUMAN	Protein S100-A8	2.50136	20.6388	5.19746e-24
B4GALT1	P15291	B4GT1_HUMAN	Beta-1,4-galactosyltransferase 1	1.70509	15.6066	3.38351e-23
CD14	P08571	CD14_HUMAN	Monocyte differentiation antigen CD14	1.01408	19.9666	1.26639e-21
SERPINA3	P01011	AACT_HUMAN	Alpha-1-antichymotrypsin	1.06256	27.3665	1.28669e-21
B2M	P61769	B2MG_HUMAN	Beta-2-microglobulin	1.9367	18.9771	2.19752e-20
ORM1	P02763	A1AG1_HUMAN	Alpha-1-acid glycoprotein 1	1.49503	26.7327	4.36709e-20
CRTAC1	Q9NQ79	CRAC1_HUMAN	Cartilage acidic protein 1	-1.02722	17.1439	1.02527e-19
CST3	P01034	CYTC_HUMAN	Cystatin-C	1.33168	19.6727	1.57343e-19
S100A9	P06702	S10A9_HUMAN	Protein S100-A9	2.26881	19.8917	2.05285e-19
VWF	P04275	VWF_HUMAN	von Willebrand factor	1.68639	21.0929	4.60615e-19
SELENOP	P49908	SEPP1_HUMAN	Selenoprotein P	-1.01115	20.0582	1.6312e-18
SERPINA5	P05154	IPSP_HUMAN	Plasma serine protease inhibitor	-1.29733	18.2074	9.85579e-18
GPLD1	P80108	PHLD_HUMAN	Phosphatidylinositol-glycan-specific phospholipase D	-1.10228	19.2437	1.81838e-16
FETUB	Q9UGM5	FETUB_HUMAN	Fetuin-B	-1.08054	19.6354	1.28193e-14
LYZ	P61626	LYSC_HUMAN	Lysozyme C	1.07477	19.7296	1.51523e-13
TIMP1	P01033	TIMP1_HUMAN	Metalloproteinase inhibitor 1	1.83203	16.9939	3.46066e-12
IGKV1-12	A0A0C4DH73	KV112_HUMAN;KVD12_HUMAN	Immunoglobulin kappa variable 1-12	-1.00665	18.2608	4.82724e-11
IGFBP2	P18065	IBP2_HUMAN	Insulin-like growth factor-binding protein 2	1.22438	17.7556	5.57094e-11
CTSD	P07339	CATD_HUMAN	Cathepsin D	1.06849	16.4452	5.57094e-11
TNC	P24821	TENA_HUMAN	Tenascin	1.32785	16.8655	9.01944e-11
LILRA3	Q8N6C8	LIRA3_HUMAN	Leukocyte immunoglobulin-like receptor subfamily A member 3	1.08428	17.2601	2.30784e-09
COL6A1	P12109	CO6A1_HUMAN	Collagen alpha-1(VI) chain	1.14175	15.7344	8.17789e-09
MGP	P08493	MGP_HUMAN	Matrix Gla protein	1.06659	15.9046	1.45888e-08
ICAM1	P05362	ICAM1_HUMAN	Intercellular adhesion molecule 1	1.00348	16.8894	3.73315e-08
CHI3L1	P36222	CH3L1_HUMAN	Chitinase-3-like protein 1	2.57278	18.3916	1.18282e-07
APOC2	P02655	APOC2_HUMAN	Apolipoprotein C-II	1.34227	19.9719	2.56171e-07
LYVE1	Q9Y5Y7	LYVE1_HUMAN	Lymphatic vessel endothelial hyaluronic acid receptor 1	1.59146	17.1192	4.02378e-07
TKT	P29401	TKT_HUMAN	Transketolase	1.15892	16.5035	3.40507e-06
APOC3	P02656	APOC3_HUMAN	Apolipoprotein C-III	1.25513	22.2603	4.37823e-06
PRTN3	P24158	PRTN3_HUMAN	Myeloblastin	1.60618	16.9343	1.81153e-05
ALDOB	P05062	ALDOB_HUMAN	Fructose-bisphosphate aldolase B	1.14917	17.5506	0.000272735
LCN2	P80188	NGAL_HUMAN	Neutrophil gelatinase-associated lipocalin	1.67843	18.3686	0.000273561
MB	P02144	MYG_HUMAN	Myoglobin	1.80467	18.6879	0.00554008

### Sheet: control 1 - day 3 post-OP
Supplementary Table 12: Significant Proteins for Spesis vs Control Comparisons
Comparison: Control cohort - day 3 post-OP
Signficance threshold: adjusted p-value ≤ 0.05, absolute Fold Change ≥ 2
1 calculated as sepsis/control
2 calculated on log2-transformed data
3 corrected according to Benjamini-Hochberg
Gene	Protein	Protein.Names	First.Protein.Description	log2-Fold Change1	Average Intensity2	adjusted p-value3
CRP	P02741	CRP_HUMAN	C-reactive protein	2.72534	25.8199	1.17554e-22
LBP	P18428	LBP_HUMAN	Lipopolysaccharide-binding protein	1.54791	21.8081	1.01774e-15
S100A8	P05109	S10A8_HUMAN	Protein S100-A8	1.86229	20.8648	2.28848e-09
VWF	P04275	VWF_HUMAN	von Willebrand factor	1.32893	21.212	3.28895e-09
CST3	P01034	CYTC_HUMAN	Cystatin-C	1.01452	19.7719	3.28895e-09
B4GALT1	P15291	B4GT1_HUMAN	Beta-1,4-galactosyltransferase 1	1.29582	15.7325	4.00523e-09
ORM1	P02763	A1AG1_HUMAN	Alpha-1-acid glycoprotein 1	1.09439	26.85	4.05479e-09
SAA2	P0DJI9	SAA2_HUMAN	Serum amyloid A-2 protein	2.34928	24.5613	7.81217e-09
LRG1	P02750	A2GL_HUMAN	Leucine-rich alpha-2-glycoprotein	1.06705	23.6651	1.02808e-08
FGL1	Q08830	FGL1_HUMAN	Fibrinogen-like protein 1	1.0738	18.9991	1.12624e-08
LILRA3	Q8N6C8	LIRA3_HUMAN	Leukocyte immunoglobulin-like receptor subfamily A member 3	1.22295	17.2926	7.3949e-08
IGFBP2	P18065	IBP2_HUMAN	Insulin-like growth factor-binding protein 2	1.28322	17.8334	1.33832e-07
S100A9	P06702	S10A9_HUMAN	Protein S100-A9	1.46686	20.1275	1.20977e-05
B2M	P61769	B2MG_HUMAN	Beta-2-microglobulin	1.12983	19.1943	4.43065e-05
KRT1	P04264	K2C1_HUMAN	Keratin, type II cytoskeletal 1	1.07853	21.1303	0.000609289
SAA1	P0DJI8	SAA1_HUMAN	Serum amyloid A-1 protein	1.39294	24.4389	0.00132064
H2BC21	Q16778	H2B2E_HUMAN	Histone H2B type 2-E	1.00566	17.8823	0.0313408

### Sheet: control 2 - pre-OP
Supplementary Table 12: Significant Proteins for Spesis vs Control Comparisons
Comparison: Control cohort 2 - pre-OP
Signficance threshold: adjusted p-value ≤ 0.05, absolute Fold Change ≥ 2
1 calculated as sepsis/control
2 calculated on log2-transformed data
3 corrected according to Benjamini-Hochberg
Gene	Protein	Protein.Names	First.Protein.Description	log2-Fold Change1	Average Intensity2	adjusted p-value3
CRP	P02741	CRP_HUMAN	C-reactive protein	4.59455	25.4857	6.94941e-53
SERPINA3	P01011	AACT_HUMAN	Alpha-1-antichymotrypsin	1.48588	27.3189	1.75848e-32
SAA2	P0DJI9	SAA2_HUMAN	Serum amyloid A-2 protein	4.89091	24.2882	3.05839e-29
LRG1	P02750	A2GL_HUMAN	Leucine-rich alpha-2-glycoprotein	2.25361	23.4801	1.95804e-28
LBP	P18428	LBP_HUMAN	Lipopolysaccharide-binding protein	1.80542	21.7224	2.4347e-23
FGL1	Q08830	FGL1_HUMAN	Fibrinogen-like protein 1	1.81243	18.9576	1.83145e-18
SERPINA5	P05154	IPSP_HUMAN	Plasma serine protease inhibitor	-1.28506	18.185	9.77624e-16
B4GALT1	P15291	B4GT1_HUMAN	Beta-1,4-galactosyltransferase 1	1.74785	15.7125	1.37232e-14
ORM1	P02763	A1AG1_HUMAN	Alpha-1-acid glycoprotein 1	1.35117	26.7888	8.17837e-13
VWF	P04275	VWF_HUMAN	von Willebrand factor	1.38411	21.1896	7.11966e-12
CST3	P01034	CYTC_HUMAN	Cystatin-C	1.07805	19.8037	8.56115e-11
ABCB9	Q9NP78	ABCB9_HUMAN	ABC-type oligopeptide transporter ABCB9	1.1771	20.8323	9.70986e-09
IGFALS	P35858	ALS_HUMAN	Insulin-like growth factor-binding protein complex acid labile subunit	-1.00296	20.211	2.45918e-08
S100A9	P06702	S10A9_HUMAN	Protein S100-A9	1.45308	20.1031	1.99673e-06
B2M	P61769	B2MG_HUMAN	Beta-2-microglobulin	1.04075	19.2075	2.18568e-05
TNC	P24821	TENA_HUMAN	Tenascin	1.21738	16.9519	5.66776e-05
COL6A1	P12109	CO6A1_HUMAN	Collagen alpha-1(VI) chain	1.20414	15.8228	0.000113152
SAA1	P0DJI8	SAA1_HUMAN	Serum amyloid A-1 protein	3.17135	24.5164	0.000179891
S100A8	P05109	S10A8_HUMAN	Protein S100-A8	1.38299	20.9575	0.000214532
CHI3L1	P36222	CH3L1_HUMAN	Chitinase-3-like protein 1	2.23153	18.457	0.000993865
PRTN3	P24158	PRTN3_HUMAN	Myeloblastin	1.88882	16.992	0.00165774
HTRA1	Q92743	HTRA1_HUMAN	Serine protease HTRA1	1.15309	13.9166	0.0020753
APOC3	P02656	APOC3_HUMAN	Apolipoprotein C-III	1.02336	22.3918	0.00288299
LCN2	P80188	NGAL_HUMAN	Neutrophil gelatinase-associated lipocalin	1.11375	18.3795	0.00346466
SPARCL1	Q14515	SPRL1_HUMAN	SPARC-like protein 1	1.03868	15.3687	0.012233

### Sheet: control 2 - day 2 post-OP
Supplementary Table 12: Significant Proteins for Spesis vs Control Comparisons
Comparison: Control cohort 2 - day 2 post-OP
Signficance threshold: adjusted p-value ≤ 0.05, absolute Fold Change ≥ 2
1 calculated as sepsis/control
2 calculated on log2-transformed data
3 corrected according to Benjamini-Hochberg
Gene	Protein	Protein.Names	First.Protein.Description	log2-Fold Change1	Average Intensity2	adjusted p-value3
C4BPA	P04003	C4BPA_HUMAN	C4b-binding protein alpha chain	1.25734	23.29	9.20591e-16
IGKV2-28	A0A075B6P5	KV228_HUMAN;KVD28_HUMAN	Immunoglobulin kappa variable 2-28	-1.7119	21.3744	6.58443e-11
FETUB	Q9UGM5	FETUB_HUMAN	Fetuin-B	-1.36645	19.5507	9.07742e-10
IGLC3	P0DOY3	IGLC3_HUMAN	Immunoglobulin lambda constant 3	-1.59846	26.8041	1.2342e-09
ORM1	P02763	A1AG1_HUMAN	Alpha-1-acid glycoprotein 1	1.40154	26.8742	2.09023e-08
IGHV4-28	A0A0C4DH34	HV428_HUMAN	Immunoglobulin heavy variable 4-28	1.1817	19.1324	6.13327e-08
AZGP1	P25311	ZA2G_HUMAN	Zinc-alpha-2-glycoprotein	1.16103	21.8475	1.98844e-06
KRT1	P04264	K2C1_HUMAN	Keratin, type II cytoskeletal 1	1.88679	21.1204	4.65293e-06
APOF	Q13790	APOF_HUMAN	Apolipoprotein F	1.38965	18.4396	6.44055e-06
APOC3	P02656	APOC3_HUMAN	Apolipoprotein C-III	1.8153	22.3857	2.53919e-05
APOC2	P02655	APOC2_HUMAN	Apolipoprotein C-II	1.74229	20.1342	2.53919e-05
B4GALT1	P15291	B4GT1_HUMAN	Beta-1,4-galactosyltransferase 1	1.24639	15.7872	2.53919e-05
FCGBP	Q9Y6R7	FCGBP_HUMAN	IgGFc-binding protein	1.08731	18.5687	2.53919e-05
KRT9	P35527	K1C9_HUMAN	Keratin, type I cytoskeletal 9	1.79266	20.3046	3.04735e-05
IGHV3-43	A0A0B4J1X8	HV343_HUMAN	Immunoglobulin heavy variable 3-43	-1.08397	16.3912	3.22135e-05
B2M	P61769	B2MG_HUMAN	Beta-2-microglobulin	1.48161	19.239	5.93323e-05
VWF	P04275	VWF_HUMAN	von Willebrand factor	1.08076	21.2906	0.000165139
IGFBP2	P18065	IBP2_HUMAN	Insulin-like growth factor-binding protein 2	1.29416	17.9241	0.000367176
S100A9	P06702	S10A9_HUMAN	Protein S100-A9	1.38985	20.1715	0.00045397
SAA1	P0DJI8	SAA1_HUMAN	Serum amyloid A-1 protein	1.81071	24.4852	0.00199272
S100A8	P05109	S10A8_HUMAN	Protein S100-A8	1.38682	21.0096	0.00614815
KRT10	P13645	K1C10_HUMAN	Keratin, type I cytoskeletal 10	1.2373	20.053	0.0122089
SAA2	P0DJI9	SAA2_HUMAN	Serum amyloid A-2 protein	1.26748	24.7253	0.0183437

### Sheet: control 2 - day 5 post-OP
Supplementary Table 12: Significant Proteins for Spesis vs Control Comparisons
Comparison: Control cohort 2 - day 5 post-OP
Signficance threshold: adjusted p-value ≤ 0.05, absolute Fold Change ≥ 2
1 calculated as sepsis/control
2 calculated on log2-transformed data
3 corrected according to Benjamini-Hochberg
Gene	Protein	Protein.Names	First.Protein.Description	log2-Fold Change1	Average Intensity2	adjusted p-value3
C1QC	P02747	C1QC_HUMAN	Complement C1q subcomponent subunit C	1.08829	23.6769	3.37515e-07
AZGP1	P25311	ZA2G_HUMAN	Zinc-alpha-2-glycoprotein	1.55839	21.862	1.39884e-06
APOF	Q13790	APOF_HUMAN	Apolipoprotein F	1.87921	18.4539	3.77909e-06
GP1BA	P07359	GP1BA_HUMAN	Platelet glycoprotein Ib alpha chain	1.17326	17.975	7.98401e-06
LTF	P02788	TRFL_HUMAN	Lactotransferrin	-1.73539	17.7346	1.36258e-05
	P0DOX6	IGM_HUMAN	Immunoglobulin mu heavy chain	-1.67378	21.465	8.79049e-05
APOC3	P02656	APOC3_HUMAN	Apolipoprotein C-III	2.0169	22.4295	0.000818646
CST3	P01034	CYTC_HUMAN	Cystatin-C	1.09351	19.8872	0.00151803
CD44	P16070	CD44_HUMAN	CD44 antigen	1.08572	18.9224	0.00174085
LYZ	P61626	LYSC_HUMAN	Lysozyme C	1.03696	19.8877	0.00174085
ORM1	P02763	A1AG1_HUMAN	Alpha-1-acid glycoprotein 1	1.09151	26.9322	0.00174102
LRG1	P02750	A2GL_HUMAN	Leucine-rich alpha-2-glycoprotein	1.00608	23.7487	0.00898339
B2M	P61769	B2MG_HUMAN	Beta-2-microglobulin	1.22276	19.2638	0.0193066
HBB	P68871	HBB_HUMAN	Hemoglobin subunit beta	1.05059	25.0935	0.0193066
SAA1	P0DJI8	SAA1_HUMAN	Serum amyloid A-1 protein	1.82126	24.5176	0.0347767
APOC2	P02655	APOC2_HUMAN	Apolipoprotein C-II	1.393	20.2126	0.0383506
APOM	O95445	APOM_HUMAN	Apolipoprotein M	1.10561	20.7196	0.0383506
ICAM1	P05362	ICAM1_HUMAN	Intercellular adhesion molecule 1	1.15419	17.0011	0.0474486
