## Supplementary_Table_13_significant_proteins_sex for "Confounder-Adjusted Plasma Proteomics Identify Robust Protein Signatures in Sepsis Across Two Independent Perioperative Control Cohorts"

### Sheet: Overlap of all comparisons
Supplementary Table 13: Proteins found significantly associated with sex in multivariate linear models
Filter criteria: adjusted-p-value ≤ 0.05
Five proteins were found significant in at least four of five comparisons.
Protein	Gene	First.Protein.Description
P20742	PZP	Pregnancy zone protein
P04278	SHBG	Sex hormone-binding globulin
Q15848	ADIPOQ	Adiponectin
A0A075B6H7	IGKV3-7	Probable non-functional immunoglobulin kappa variable 3-7
P01700	IGLV1-47	Immunoglobulin lambda variable 1-47

### Sheet: Control 1 pre-OP
Supplementary Table 13: Proteins found significantly associated with sex in multivariate linear models
Filter criteria: adjusted-p-value ≤ 0.05
Comparison: Control cohort 1 pre-OP
1 calculated as male/female
2 calculated on log2-transformed data
3 corrected according to Benjamini-Hochberg
Gene	Protein	First.Protein.Description	log2-Fold Change1	Average Intensity2	adjusted p-value3
PZP	P20742	Pregnancy zone protein	-1.47222	19.235	4.9075e-23
SHBG	P04278	Sex hormone-binding globulin	-0.490974	18.8052	4.53412e-05
ROBO4	Q8WZ75	Roundabout homolog 4	0.360956	14.4105	0.00583303
IGLV1-47	P01700	Immunoglobulin lambda variable 1-47	0.304786	23.8895	0.00947543
ADIPOQ	Q15848	Adiponectin	-0.398027	18.5185	0.0122425
IGKV3-7	A0A075B6H7	Probable non-functional immunoglobulin kappa variable 3-7	0.297976	25.912	0.0129004
LRP1	Q07954	Prolow-density lipoprotein receptor-related protein 1	0.345789	15.2794	0.0246112
IGFALS	P35858	Insulin-like growth factor-binding protein complex acid labile subunit	-0.348465	20.2584	0.0316374
IGKC	P01834	Immunoglobulin kappa constant	0.247234	27.9778	0.0316374
VCAM1	P19320	Vascular cell adhesion protein 1	0.290924	17.4219	0.0331302
IGLV3-10	A0A075B6K4	Immunoglobulin lambda variable 3-10	0.304639	21.5892	0.0390607
IGFBP3	P17936	Insulin-like growth factor-binding protein 3	-0.28432	19.3937	0.0453385
	P0DOX2	Immunoglobulin alpha-2 heavy chain	0.336912	28.3975	0.0453385
IGHG4	P01861	Immunoglobulin heavy constant gamma 4	0.446159	25.0704	0.046265

### Sheet: Control 1 day 3 post-OP
Supplementary Table 13: Proteins found significantly associated with sex in multivariate linear models
Filter criteria: adjusted-p-value ≤ 0.05
Comparison: Control cohort 1 day 3 post-OP
1 calculated as male/female
2 calculated on log2-transformed data
3 corrected according to Benjamini-Hochberg
Gene	Protein	First.Protein.Description	log2-Fold Change1	Average Intensity2	adjusted p-value3
PZP	P20742	Pregnancy zone protein	-1.3093	19.2474	3.44581e-18
SHBG	P04278	Sex hormone-binding globulin	-0.47286	18.7658	0.000344089
ROBO4	Q8WZ75	Roundabout homolog 4	0.386395	14.4152	0.0129416
IGKV3-7	A0A075B6H7	Probable non-functional immunoglobulin kappa variable 3-7	0.300808	25.8647	0.0129416
IGLV1-47	P01700	Immunoglobulin lambda variable 1-47	0.272693	23.8137	0.0405992
VCAM1	P19320	Vascular cell adhesion protein 1	0.314903	17.4509	0.0405992
ADIPOQ	Q15848	Adiponectin	-0.37892	18.557	0.0405992
IGKC	P01834	Immunoglobulin kappa constant	0.256993	27.8799	0.0405992

### Sheet: Control 2 pre-OP
Supplementary Table 13: Proteins found significantly associated with sex in multivariate linear models
Filter criteria: adjusted-p-value ≤ 0.05
Comparison: Control cohort 2 pre-OP
1 calculated as male/female
2 calculated on log2-transformed data
3 corrected according to Benjamini-Hochberg
Gene	Protein	First.Protein.Description	log2-Fold Change1	Average Intensity2	adjusted p-value3
PZP	P20742	Pregnancy zone protein	-1.23928	19.2092	2.77809e-16
ADIPOQ	Q15848	Adiponectin	-0.47161	18.6032	0.00499176
SHBG	P04278	Sex hormone-binding globulin	-0.394985	18.7366	0.0114919
IGLV1-47	P01700	Immunoglobulin lambda variable 1-47	0.303415	23.8916	0.0144716
IGLV2-8	P01709	Immunoglobulin lambda variable 2-8	0.405743	20.0063	0.0144716
IGKV3-7	A0A075B6H7	Probable non-functional immunoglobulin kappa variable 3-7	0.282038	25.9206	0.0192726
IGLV3-10	A0A075B6K4	Immunoglobulin lambda variable 3-10	0.334105	21.5982	0.0243227
	P0DOX2	Immunoglobulin alpha-2 heavy chain	0.374232	28.3744	0.0289189
IGLV7-46	A0A075B6I9	Immunoglobulin lambda variable 7-46	0.298386	23.0409	0.0289189

### Sheet: Control 2 day 2 post-OP
Supplementary Table 13: Proteins found significantly associated with sex in multivariate linear models
Filter criteria: adjusted-p-value ≤ 0.05
Comparison: Control cohort 2 day 2 post-OP
1 calculated as male/female
2 calculated on log2-transformed data
3 corrected according to Benjamini-Hochberg
Gene	Protein	First.Protein.Description	log2-Fold Change1	Average Intensity2	adjusted p-value3
PZP	P20742	Pregnancy zone protein	-1.23686	19.2377	6.68962e-15
SHBG	P04278	Sex hormone-binding globulin	-0.460305	18.7517	0.0010103
ADIPOQ	Q15848	Adiponectin	-0.444807	18.5583	0.0219339
IGKV3-7	A0A075B6H7	Probable non-functional immunoglobulin kappa variable 3-7	0.297015	25.9375	0.0276217

### Sheet: Control 2 day 5 post-OP
Supplementary Table 13: Proteins found significantly associated with sex in multivariate linear models
Filter criteria: adjusted-p-value ≤ 0.05
Comparison: Control cohort 2 day 5 post-OP
1 calculated as male/female
2 calculated on log2-transformed data
3 corrected according to Benjamini-Hochberg
Gene	Protein	First.Protein.Description	log2-Fold Change1	Average Intensity2	adjusted p-value3
PZP	P20742	Pregnancy zone protein	-1.27202	19.2216	2.65088e-15
SHBG	P04278	Sex hormone-binding globulin	-0.50526	18.7252	0.000208712
IGLV1-47	P01700	Immunoglobulin lambda variable 1-47	0.36016	23.8227	0.00731272
ADIPOQ	Q15848	Adiponectin	-0.464366	18.5986	0.00914523
IGKV3-7	A0A075B6H7	Probable non-functional immunoglobulin kappa variable 3-7	0.316786	25.8749	0.0121195
IGLV3-10	A0A075B6K4	Immunoglobulin lambda variable 3-10	0.367708	21.5691	0.0234811
IGLV2-8	P01709	Immunoglobulin lambda variable 2-8	0.401881	20.0032	0.0348918
ROBO4	Q8WZ75	Roundabout homolog 4	0.336713	14.4931	0.039048
IGLV7-46	A0A075B6I9	Immunoglobulin lambda variable 7-46	0.308451	22.979	0.0404207
IGHG4	P01861	Immunoglobulin heavy constant gamma 4	0.494921	25.0344	0.0486856
	P0DOX2	Immunoglobulin alpha-2 heavy chain	0.383799	28.3624	0.0486856
