## Supplementary_Table_14_significant_proteins_age for "Confounder-Adjusted Plasma Proteomics Identify Robust Protein Signatures in Sepsis Across Two Independent Perioperative Control Cohorts"

### Sheet: overlap_all
Supplementary Table 14: Proteins found significantly associated with age in multivariate linear models
Filter criteria: adjusted-p-value ≤ 0.05
Eleven proteins were found significant in at least four of five comparisons.
Protein	Gene	First.Protein.Description
Q9NQ79	CRTAC1	Cartilage acidic protein 1
P00746	CFD	Complement factor D
P01023	A2M	Alpha-2-macroglobulin
P04278	SHBG	Sex hormone-binding globulin
P23142	FBLN1	Fibulin-1
P17936	IGFBP3	Insulin-like growth factor-binding protein 3
P39060	COL18A1	Collagen alpha-1(XVIII) chain
Q12805	EFEMP1	EGF-containing fibulin-like extracellular matrix protein 1
P35858	IGFALS	Insulin-like growth factor-binding protein complex acid labile subunit
P49747	COMP	Cartilage oligomeric matrix protein
P01034	CST3	Cystatin-C

### Sheet: Control 1 pre-OP
Supplementary Table 14: Proteins found significantly associated with age in multivariate linear models
Filter criteria: adjusted-p-value ≤ 0.05
Comparison: Control cohort 1 pre-OP
1 log2 fold change per year of age
2 calculated on log2-transformed data
3 corrected according to Benjamini-Hochberg
Gene	Protein	First.Protein.Description	log2-Fold Change1	Average Intensity2	adjusted p-value3
CRTAC1	Q9NQ79	Cartilage acidic protein 1	0.0192709	17.1439	3.39103e-11
CFD	P00746	Complement factor D	0.0159858	20.4963	2.86727e-06
A2M	P01023	Alpha-2-macroglobulin	0.0108948	27.1117	5.61752e-05
SHBG	P04278	Sex hormone-binding globulin	0.0155877	18.8052	0.000163998
FBLN1	P23142	Fibulin-1	0.00951235	20.8078	0.000439963
IGFBP3	P17936	Insulin-like growth factor-binding protein 3	-0.0135983	19.3937	0.000470652
COL18A1	P39060	Collagen alpha-1(XVIII) chain	0.0129171	16.3662	0.000775926
EFEMP1	Q12805	EGF-containing fibulin-like extracellular matrix protein 1	0.0108052	18.5034	0.00170362
IGFALS	P35858	Insulin-like growth factor-binding protein complex acid labile subunit	-0.0139302	20.2584	0.00273443
COMP	P49747	Cartilage oligomeric matrix protein	0.0138038	17.2949	0.00273443
CST3	P01034	Cystatin-C	0.0125125	19.6727	0.00429522
CNDP1	Q96KN2	Beta-Ala-His dipeptidase	-0.0107564	18.5908	0.0313072
FCN2	Q15485	Ficolin-2	-0.0116358	17.9759	0.0423586

### Sheet: Control 1 day 3 post-OP
Supplementary Table 14: Proteins found significantly associated with age in multivariate linear models
Filter criteria: adjusted-p-value ≤ 0.05
Comparison: Control cohort 1 day 3 post-OP
1 log2 fold change per year of age
2 calculated on log2-transformed data
3 corrected according to Benjamini-Hochberg
Gene	Protein	First.Protein.Description	log2-Fold Change1	Average Intensity2	adjusted p-value3
CRTAC1	Q9NQ79	Cartilage acidic protein 1	0.0202231	17.036	3.12865e-11
CFD	P00746	Complement factor D	0.0169585	20.4842	1.8095e-06
A2M	P01023	Alpha-2-macroglobulin	0.0116615	27.0815	3.57537e-05
EFEMP1	Q12805	EGF-containing fibulin-like extracellular matrix protein 1	0.0128162	18.5461	0.000256308
COL18A1	P39060	Collagen alpha-1(XVIII) chain	0.0146739	16.3679	0.000379793
FBLN1	P23142	Fibulin-1	0.00988243	20.7911	0.000405283
IGFBP3	P17936	Insulin-like growth factor-binding protein 3	-0.0142122	19.37	0.000566356
CST3	P01034	Cystatin-C	0.0146075	19.7719	0.000566356
IGFALS	P35858	Insulin-like growth factor-binding protein complex acid labile subunit	-0.0155402	20.1952	0.000955276
SHBG	P04278	Sex hormone-binding globulin	0.0140009	18.7658	0.00128609
COMP	P49747	Cartilage oligomeric matrix protein	0.0149076	17.2099	0.00128609
LYZ	P61626	Lysozyme C	0.0126216	19.8145	0.00565497
C7	P10643	Complement component C7	0.00698659	23.1207	0.00847964
FCN2	Q15485	Ficolin-2	-0.0132939	17.932	0.010956
VCAM1	P19320	Vascular cell adhesion protein 1	0.0111407	17.4509	0.010956
SOD3	P08294	Extracellular superoxide dismutase [Cu-Zn]	0.0149162	16.8712	0.0140922
CHI3L1	P36222	Chitinase-3-like protein 1	0.0249115	18.5168	0.0165253
THBS4	P35443	Thrombospondin-4	0.0129655	17.4686	0.0166483
CNDP1	Q96KN2	Beta-Ala-His dipeptidase	-0.0114045	18.4786	0.0166483
IGFBP7	Q16270	Insulin-like growth factor-binding protein 7	0.0143746	16.1681	0.0170287
B2M	P61769	Beta-2-microglobulin	0.0147242	19.1943	0.0170287
IGFBP6	P24592	Insulin-like growth factor-binding protein 6	0.0134839	16.6242	0.0212727
VWF	P04275	von Willebrand factor	0.0140212	21.212	0.0212727
LUM	P51884	Lumican	0.00635389	21.9469	0.0330806

### Sheet: Control 2 pre-OP
Supplementary Table 14: Proteins found significantly associated with age in multivariate linear models
Filter criteria: adjusted-p-value ≤ 0.05
Comparison: Control cohort 2 pre-OP
1 log2 fold change per year of age
2 calculated on log2-transformed data
3 corrected according to Benjamini-Hochberg
Gene	Protein	First.Protein.Description	log2-Fold Change1	Average Intensity2	adjusted p-value3
CRTAC1	Q9NQ79	Cartilage acidic protein 1	0.0197303	17.0933	1.91734e-09
A2M	P01023	Alpha-2-macroglobulin	0.0126505	27.1146	1.3713e-05
CFD	P00746	Complement factor D	0.0172036	20.5379	3.45111e-05
FBLN1	P23142	Fibulin-1	0.0099677	20.7978	0.000944966
COL18A1	P39060	Collagen alpha-1(XVIII) chain	0.0141637	16.3907	0.00468386
LYZ	P61626	Lysozyme C	0.0141401	19.8754	0.0074419
CST3	P01034	Cystatin-C	0.013774	19.8037	0.0074419
EFEMP1	Q12805	EGF-containing fibulin-like extracellular matrix protein 1	0.0111634	18.5569	0.00771906
SHBG	P04278	Sex hormone-binding globulin	0.0136087	18.7366	0.00938535
IGFBP3	P17936	Insulin-like growth factor-binding protein 3	-0.0125208	19.4271	0.00960199
COMP	P49747	Cartilage oligomeric matrix protein	0.0135268	17.2675	0.0110854
PI16	Q6UXB8	Peptidase inhibitor 16	0.0133857	16.6745	0.0382303
IGKV1-13	A0A0B4J2D9	Immunoglobulin kappa variable 1D-13	-0.0214147	19.9002	0.0382303
IGFALS	P35858	Insulin-like growth factor-binding protein complex acid labile subunit	-0.0127367	20.211	0.0382303
CHI3L1	P36222	Chitinase-3-like protein 1	0.0234517	18.457	0.0410937
LUM	P51884	Lumican	0.00691503	21.9393	0.0480516

### Sheet: Control 2 day 2 post-OP
Supplementary Table 14: Proteins found significantly associated with age in multivariate linear models
Filter criteria: adjusted-p-value ≤ 0.05
Comparison: Control cohort 2 day 2 post-OP
1 log2 fold change per year of age
2 calculated on log2-transformed data
3 corrected according to Benjamini-Hochberg
Gene	Protein	First.Protein.Description	log2-Fold Change1	Average Intensity2	adjusted p-value3
CRTAC1	Q9NQ79	Cartilage acidic protein 1	0.0194293	17.0291	5.27496e-09
CFD	P00746	Complement factor D	0.0169979	20.5542	7.65408e-05
A2M	P01023	Alpha-2-macroglobulin	0.0119938	27.0384	0.00011514
FBLN1	P23142	Fibulin-1	0.00986564	20.823	0.00140376
COL18A1	P39060	Collagen alpha-1(XVIII) chain	0.0141413	16.4151	0.00477199
IGFBP3	P17936	Insulin-like growth factor-binding protein 3	-0.013738	19.3605	0.00477199
SHBG	P04278	Sex hormone-binding globulin	0.0140362	18.7517	0.00477199
LYZ	P61626	Lysozyme C	0.0137111	19.8721	0.0122626
EFEMP1	Q12805	EGF-containing fibulin-like extracellular matrix protein 1	0.0108009	18.5856	0.0160337
CST3	P01034	Cystatin-C	0.0130354	19.8915	0.0181223
IGFALS	P35858	Insulin-like growth factor-binding protein complex acid labile subunit	-0.0133889	20.139	0.0318817
CHI3L1	P36222	Chitinase-3-like protein 1	0.0238508	18.4921	0.0407743
COMP	P49747	Cartilage oligomeric matrix protein	0.0126704	17.2422	0.0407743

### Sheet: Control 2 day 5 post-OP
Supplementary Table 14: Proteins found significantly associated with age in multivariate linear models
Filter criteria: adjusted-p-value ≤ 0.05
Comparison: Control cohort 2 day 5 post-OP
1 log2 fold change per year of age
2 calculated on log2-transformed data
3 corrected according to Benjamini-Hochberg
Gene	Protein	First.Protein.Description	log2-Fold Change1	Average Intensity2	adjusted p-value3
CRTAC1	Q9NQ79	Cartilage acidic protein 1	0.0187816	16.9979	6.60031e-08
CFD	P00746	Complement factor D	0.0172517	20.5535	7.84057e-05
A2M	P01023	Alpha-2-macroglobulin	0.0121219	27.0639	0.000103745
FBLN1	P23142	Fibulin-1	0.010221	20.8224	0.00103481
IGFBP3	P17936	Insulin-like growth factor-binding protein 3	-0.0143331	19.3164	0.00434822
COL18A1	P39060	Collagen alpha-1(XVIII) chain	0.0143407	16.4204	0.00472984
SHBG	P04278	Sex hormone-binding globulin	0.0136743	18.7252	0.00927569
LYZ	P61626	Lysozyme C	0.0138172	19.8877	0.0145244
CST3	P01034	Cystatin-C	0.0135675	19.8872	0.0145244
IGFALS	P35858	Insulin-like growth factor-binding protein complex acid labile subunit	-0.0143815	20.1031	0.0165169
EFEMP1	Q12805	EGF-containing fibulin-like extracellular matrix protein 1	0.0107933	18.6324	0.0165169
COMP	P49747	Cartilage oligomeric matrix protein	0.0128723	17.2224	0.042283
