## Supplementary_Table_16_machine-learning_features_and _meadian_SHAP_ranks for "Confounder-Adjusted Plasma Proteomics Identify Robust Protein Signatures in Sepsis Across Two Independent Perioperative Control Cohorts"

### Sheet: Median SHAP ranks
Supplementary Table 16: Machine learning features and median SHAP ranks
			Control 1		Control 2
Protein	Gene	First.Protein.Description	Pre-OP	Day 3 post-OP	Pre-OP	Day 2 post-OP
P02741	CRP	C-reactive protein	4	4	21.5	22.5
P05109	S100A8	Protein S100-A8	27	63.5	21.5	11
P0DJI8	SAA1	Serum amyloid A-1 protein	14.5	104.5	4.5	20
Q9NQ79	CRTAC1	Cartilage acidic protein 1	10	69.5	38.5	70
P06396	GSN	Gelsolin	15	19	110.5	50.5
P08493	MGP	Matrix Gla protein	12	62	95	61
P04278	SHBG	Sex hormone-binding globulin	59	103	12.5	63
P02788	LTF	Lactotransferrin	11	108.5	128	0
Q9NP78	ABCB9	ABC-type oligopeptide transporter ABCB9	14.5	143.5	45	45
O00391	QSOX1	Sulfhydryl oxidase 1	22.5	39	182	11
P33908	MAN1A1	Mannosyl-oligosaccharide 1,2-alpha-mannosidase IA	29.5	122.5	7	118
Q9H8L6	MMRN2	Multimerin-2	57	59.5	108.5	54
P0DOY3	IGLC3	Immunoglobulin lambda constant 3	8	159.5	108.5	3
Q96KN2	CNDP1	Beta-Ala-His dipeptidase	121.5	47	55.5	67.5
P0DJI9	SAA2	Serum amyloid A-2 protein	0	219	1	76
P18065	IGFBP2	Insulin-like growth factor-binding protein 2	65.5	8.5	199	25
P26927	MST1	Hepatocyte growth factor-like protein	115	126	39.5	22
Q76LX8	ADAMTS13	A disintegrin and metalloproteinase with thrombospondin motifs 13	56	40.5	101	113
P25311	AZGP1	Zinc-alpha-2-glycoprotein	120.5	47	139.5	5
P04075	ALDOA	Fructose-bisphosphate aldolase A	182	65	28.5	37.5
P61769	B2M	Beta-2-microglobulin	33	80	92	108.5
P49913	CAMP	Cathelicidin antimicrobial peptide	54	51.5	148	66.5
P22352	GPX3	Glutathione peroxidase 3	107	67	25	123
P08571	CD14	Monocyte differentiation antigen CD14	102.5	92.5	13	114
P36980	CFHR2	Complement factor H-related protein 2	23.5	117.5	124	68
P20742	PZP	Pregnancy zone protein	75.5	64.5	125	69
P35542	SAA4	Serum amyloid A-4 protein	38.5	118	26	157.5
P18428	LBP	Lipopolysaccharide-binding protein	78	74.5	91.5	96.5
P01011	SERPINA3	Alpha-1-antichymotrypsin	126	76.5	1	138.5
Q8N6C8	LILRA3	Leukocyte immunoglobulin-like receptor subfamily A member 3	124	22	159.5	41.5
Q9NZP8	C1RL	Complement C1r subcomponent-like protein	130.5	53	73.5	92
P01834	IGKC	Immunoglobulin kappa constant	10.5	142.5	190	10
Q04756	HGFAC	Hepatocyte growth factor activator	20	147	144	43.5
Q86U17	SERPINA11	Serpin A11	45	68.5	108.5	133
P01034	CST3	Cystatin-C	77	24.5	69.5	187.5
P35908	KRT2	Keratin, type II cytoskeletal 2 epidermal	104.5	40	142	74
P11226	MBL2	Mannose-binding protein C	70.5	36	150	106.5
Q6EMK4	VASN	Vasorin	156.5	137	24	50
P19652	ORM2	Alpha-1-acid glycoprotein 2	133.5	169	26	39
P02747	C1QC	Complement C1q subcomponent subunit C	181.5	168	20	2
Q562R1	ACTBL2	Beta-actin-like protein 2	119	20	132.5	100.5
Q15485	FCN2	Ficolin-2	153	32	70	118
P63104	YWHAZ	14-3-3 protein zeta/delta	91.5	104.5	87	92.5
P05543	SERPINA7	Thyroxine-binding globulin	94	20	42	220.5
P02751	FN1	Fibronectin	185	91.5	64.5	35.5
Q9UGM5	FETUB	Fetuin-B	109	108.5	118.5	45.5
Q08830	FGL1	Fibrinogen-like protein 1	43	114.5	83.5	143
Q9UNW1	MINPP1	Multiple inositol polyphosphate phosphatase 1	128.5	130.5	61.5	63.5
P35527	KRT9	Keratin, type I cytoskeletal 9	102.5	107	137	43
P02654	APOC1	Apolipoprotein C-I	46	162	114	67.5
P24592	IGFBP6	Insulin-like growth factor-binding protein 6	99.5	45	129.5	117
P02042	HBD	Hemoglobin subunit delta	59	142.5	28	165
P02760	AMBP	Protein AMBP	55	34	187.5	120
P04217	A1BG	Alpha-1B-glycoprotein	141.5	197	36.5	23
P51884	LUM	Lumican	62.5	129.5	48.5	158
P24821	TNC	Tenascin	107.5	101.5	91	100.5
Q9Y6Z7	COLEC10	Collectin-10	129	130	97	51.5
O14786	NRP1	Neuropilin-1	50	49	120.5	190
Q02985	CFHR3	Complement factor H-related protein 3	13	109	142	156
P22891	PROZ	Vitamin K-dependent protein Z	124	108.5	116	72
P02745	C1QA	Complement C1q subcomponent subunit A	66.5	44.5	168.5	147.5
P08185	SERPINA6	Corticosteroid-binding globulin	119.5	56	216.5	36
Q9Y6R7	FCGBP	IgGFc-binding protein	140.5	124.5	47.5	119
P26038	MSN	Moesin	39.5	90.5	104	198
P10643	C7	Complement component C7	160.5	48.5	41	187
P04003	C4BPA	C4b-binding protein alpha chain	91.5	201	146	1
P48740	MASP1	Mannan-binding lectin serine protease 1	139	137	101	63
P04275	VWF	von Willebrand factor	72.5	112.5	54.5	202
Q08380	LGALS3BP	Galectin-3-binding protein	75.5	143.5	132	90.5
P00450	CP	Ceruloplasmin	65.5	53	133	191
Q16610	ECM1	Extracellular matrix protein 1	123.5	137	49.5	133
Q01459	CTBS	Di-N-acetylchitobiase	149	85	64	145.5
Q13790	APOF	Apolipoprotein F	152.5	147.5	130.5	14
Q15848	ADIPOQ	Adiponectin	112	46.5	147.5	144
P0C0L4	C4A	Complement C4-A	39.5	160	54	196.5
P22792	CPN2	Carboxypeptidase N subunit 2	175	83.5	109.5	88.5
Q9UJJ9	GNPTG	N-acetylglucosamine-1-phosphotransferase subunit gamma	77.5	112.5	154.5	117.5
P20851	C4BPB	C4b-binding protein beta chain	109.5	105	103.5	144.5
Q6UX71	PLXDC2	Plexin domain-containing protein 2	110	127.5	87	139.5
P05160	F13B	Coagulation factor XIII B chain	68.5	147.5	61.5	186.5
Q92496	CFHR4	Complement factor H-related protein 4	141.5	96.5	106	120.5
P02649	APOE	Apolipoprotein E	179.5	86.5	28	172
P55103	INHBC	Inhibin beta C chain	139.5	136.5	79	111
O75636	FCN3	Ficolin-3	111	142	39	174.5
P24158	PRTN3	Myeloblastin	120.5	149.5	69.5	127.5
Q96PD5	PGLYRP2	N-acetylmuramoyl-L-alanine amidase	118.5	161	65.5	123
Q86UD1	OAF	Out at first protein homolog	139	72	138	120.5
P49747	COMP	Cartilage oligomeric matrix protein	45	148.5	137	140.5
Q92954	PRG4	Proteoglycan 4	113	127.5	114.5	116.5
Q8WZ75	ROBO4	Roundabout homolog 4	127	101.5	125	119.5
P23142	FBLN1	Fibulin-1	125	191	78	81.5
Q06033	ITIH3	Inter-alpha-trypsin inhibitor heavy chain H3	152	154.5	145	27.5
P35858	IGFALS	Insulin-like growth factor-binding protein complex acid labile subunit	62	167.5	136.5	115
P08294	SOD3	Extracellular superoxide dismutase [Cu-Zn]	129.5	177.5	45	129
P35443	THBS4	Thrombospondin-4	69.5	114	137	161
Q14624	ITIH4	Inter-alpha-trypsin inhibitor heavy chain H4	151.5	106	114	112
Q92820	GGH	Gamma-glutamyl hydrolase	120	130	124	111
P49908	SELENOP	Selenoprotein P	142.5	78	155.5	109.5
P55058	PLTP	Phospholipid transfer protein	125.5	92.5	106.5	164.5
O95810	CAVIN2	Caveolae-associated protein 2	185	142.5	15	147
Q9HDC9	APMAP	Adipocyte plasma membrane-associated protein	78	112.5	146	154
O14791	APOL1	Apolipoprotein L1	59.5	62	179.5	190.5
P61224	RAP1B	Ras-related protein Rap-1b	149	142	37.5	165.5
P02675	FGB	Fibrinogen beta chain	184	191	88.5	30.5
Q9UNN8	PROCR	Endothelial protein C receptor	136.5	129	100.5	130.5
P07358	C8B	Complement component C8 beta chain	76.5	196	130	95
Q14520	HABP2	Hyaluronan-binding protein 2	164	117.5	146.5	71.5
P03951	F11	Coagulation factor XI	188	34.5	208	70
P02647	APOA1	Apolipoprotein A-I	165	25	158.5	152.5
P33151	CDH5	Cadherin-5	111	116	146	129
Q9UK55	SERPINA10	Protein Z-dependent protease inhibitor	136	136	145	88.5
P01023	A2M	Alpha-2-macroglobulin	74.5	93.5	148.5	193
P00736	C1R	Complement C1r subcomponent	203	171	102.5	33
P32119	PRDX2	Peroxiredoxin-2	117	114.5	106	179.5
P61626	LYZ	Lysozyme C	76.5	151.5	135.5	153.5
P02790	HPX	Hemopexin	33.5	91	201	192.5
P01860	IGHG3	Immunoglobulin heavy constant gamma 3	86	151	172.5	108.5
P01031	C5	Complement C5	196	171	35.5	120.5
Q13822	ENPP2	Autotaxin	154.5	79	147.5	147
P15144	ANPEP	Aminopeptidase N	187	43	157.5	143
P36955	SERPINF1	Pigment epithelium-derived factor	125	132	170	103.5
P01871	IGHM	Immunoglobulin heavy constant mu	178.5	138.5	40.5	173.5
O95445	APOM	Apolipoprotein M	32.5	167.5	134	197
P80108	GPLD1	Phosphatidylinositol-glycan-specific phospholipase D	157	124	154.5	97
P29622	SERPINA4	Kallistatin	113.5	54.5	142.5	223
P02753	RBP4	Retinol-binding protein 4	148	177	170	39
P01008	SERPINC1	Antithrombin-III	213.5	46.5	74	202
P00739	HPR	Haptoglobin-related protein	145	95	192	106
P55056	APOC4	Apolipoprotein C-IV	131.5	143	124.5	140.5
P02763	ORM1	Alpha-1-acid glycoprotein 1	191	15.5	172	162
P39060	COL18A1	Collagen alpha-1(XVIII) chain	135	146.5	114.5	145
P02774	GC	Vitamin D-binding protein	189.5	38.5	203	112.5
P02748	C9	Complement component C9	178	168	186	13
P43652	AFM	Afamin	122	121.5	149.5	153
P04264	KRT1	Keratin, type II cytoskeletal 1	55	183	101	209.5
P69905	HBA1	Hemoglobin subunit alpha	147	143	120.5	138.5
Q03591	CFHR1	Complement factor H-related protein 1	147	142.5	108	154
P41222	PTGDS	Prostaglandin-H2 D-isomerase	93	161.5	134.5	163
P02750	LRG1	Leucine-rich alpha-2-glycoprotein	184	190	167	12
P15151	PVR	Poliovirus receptor	237	196	65.5	55
A0M8Q6	IGLC7	Immunoglobulin lambda constant 7	234	94.5	133	97
P06702	S100A9	Protein S100-A9	78.5	100.5	150	231
P00746	CFD	Complement factor D	149	191.5	28.5	194.5
O00533	CHL1	Neural cell adhesion molecule L1-like protein	194	112.5	158	100.5
P98160	HSPG2	Basement membrane-specific heparan sulfate proteoglycan core protein	139.5	158.5	126	142
P01019	AGT	Angiotensinogen	53.5	134	176.5	204
Q9BXR6	CFHR5	Complement factor H-related protein 5	131.5	141	157	138.5
P00748	F12	Coagulation factor XII	180.5	93.5	173.5	122
P43251	BTD	Biotinidase	107.5	146	157.5	160
Q15166	PON3	Serum paraoxonase/lactonase 3	143.5	158	129.5	140
O75882	ATRN	Attractin	180	151.5	158	83.5
P0CG04	IGLC1	Immunoglobulin lambda constant 1	233	72	213	56.5
P01861	IGHG4	Immunoglobulin heavy constant gamma 4	161	117	132	166
P15291	B4GALT1	Beta-1,4-galactosyltransferase 1	242.5	162.5	82	90.5
Q9Y490	TLN1	Talin-1	153	147.5	152	128.5
P68871	HBB	Hemoglobin subunit beta	147.5	147.5	120.5	166.5
P07996	THBS1	Thrombospondin-1	234.5	23	114.5	213
P02768	ALB	Albumin	182.5	87.5	174.5	140.5
O00187	MASP2	Mannan-binding lectin serine protease 2	194	146.5	220	25
P05362	ICAM1	Intercellular adhesion molecule 1	234	168	122.5	63
P14543	NID1	Nidogen-1	242	36	169.5	141
P02749	APOH	Beta-2-glycoprotein 1	88	171	179	150.5
P08697	SERPINF2	Alpha-2-antiplasmin	83.5	86.5	214.5	206
P05452	CLEC3B	Tetranectin	229	118	128	117.5
P19823	ITIH2	Inter-alpha-trypsin inhibitor heavy chain H2	173	216	119.5	85
P60709	ACTB;ACTG1	Actin, cytoplasmic 1	101	161	166	172
P01833	PIGR	Polymeric immunoglobulin receptor	192	121.5	117	170
P02746	C1QB	Complement C1q subcomponent subunit B	178	196.5	44	182.5
P01859	IGHG2	Immunoglobulin heavy constant gamma 2	141.5	174	143	143
Q96IY4	CPB2	Carboxypeptidase B2	144	157.5	171.5	129.5
P01876	IGHA1	Immunoglobulin heavy constant alpha 1	189	186.5	90.5	137.5
P02775	PPBP	Platelet basic protein	188.5	168.5	177.5	70
Q12805	EFEMP1	EGF-containing fibulin-like extracellular matrix protein 1	159	145.5	150.5	150.5
P00751	CFB	Complement factor B	112.5	178	197	118.5
P15814	IGLL1	Immunoglobulin lambda-like polypeptide 1	209.5	140	100.5	156.5
P07359	GP1BA	Platelet glycoprotein Ib alpha chain	168.5	195.5	36	207
O43866	CD5L	CD5 antigen-like	196	183	185.5	43
P00488	F13A1	Coagulation factor XIII A chain	202	152.5	186.5	69
P02765	AHSG	Alpha-2-HS-glycoprotein	185	173.5	169.5	87
P22105	TNXB	Tenascin-X	156	125	182	159.5
P05546	SERPIND1	Heparin cofactor 2	224	205	113	83
P67936	TPM4	Tropomyosin alpha-4 chain	152.5	164	137	173
Q15582	TGFBI	Transforming growth factor-beta-induced protein ig-h3	144.5	165.5	154.5	166
P00738	HP	Haptoglobin	164	100	191	177
P02786	TFRC	Transferrin receptor protein 1	187	133	171.5	142
P02656	APOC3	Apolipoprotein C-III	181	171.5	179	102
P04114	APOB	Apolipoprotein B-100	204.5	84.5	133	218
P06727	APOA4	Apolipoprotein A-IV	228	177.5	128	108.5
P68133	ACTA1	Actin, alpha skeletal muscle	159	164	155.5	165.5
P08637	FCGR3A	Low affinity immunoglobulin gamma Fc region receptor III-A	230.5	148.5	100	172
P02743	APCS	Serum amyloid P-component	181.5	152	180.5	140
P08519	LPA	Apolipoprotein(a)	191	178	166.5	121
P27169	PON1	Serum paraoxonase/arylesterase 1	125.5	201.5	187.5	147.5
P00918	CA2	Carbonic anhydrase 2	91.5	170.5	196	204.5
P12955	PEPD	Xaa-Pro dipeptidase	239	206	171.5	46
P00742	F10	Coagulation factor X	208	175.5	112	168.5
P10909	CLU	Clusterin	237	134.5	69	226.5
P02652	APOA2	Apolipoprotein A-II	176.5	160	155	176
P07339	CTSD	Cathepsin D	255.5	19.5	194	199.5
P07357	C8A	Complement component C8 alpha chain	264.5	162	132	114.5
P00734	F2	Prothrombin	194.5	94.5	190.5	196
P04180	LCAT	Phosphatidylcholine-sterol acyltransferase	206.5	180	63.5	229.5
P0C0L5	C4B	Complement C4-B	232	219	117.5	113.5
P17936	IGFBP3	Insulin-like growth factor-binding protein 3	244	182.5	65.5	201.5
P02655	APOC2	Apolipoprotein C-II	168	179.5	171	176.5
P05154	SERPINA5	Plasma serine protease inhibitor	137.5	188	194.5	177
P02766	TTR	Transthyretin	188	142	186.5	182.5
P18206	VCL	Vinculin	240	183.5	116	163
P02679	FGG	Fibrinogen gamma chain	184	191	160.5	168.5
P07360	C8G	Complement component C8 gamma chain	254.5	201.5	201.5	47.5
P00740	F9	Coagulation factor IX	165	183	196	162.5
P00338	LDHA	L-lactate dehydrogenase A chain	201.5	136	184.5	186
P13796	LCP1	Plastin-2	243	171	121.5	185.5
P02671	FGA	Fibrinogen alpha chain	186	194.5	162	178.5
P00747	PLG	Plasminogen	195.5	129	194.5	203
P12109	COL6A1	Collagen alpha-1(VI) chain	133.5	133.5	225	230
P21333	FLNA	Filamin-A	128.5	236	126.5	231
P01024	C3	Complement C3	180	191	202.5	158.5
P01042	KNG1	Kininogen-1	204.5	150	197	187
P08514	ITGA2B	Integrin alpha-IIb	235.5	222.5	49.5	232
P00915	CA1	Carbonic anhydrase 1	212	165	172.5	193.5
P05090	APOD	Apolipoprotein D	210.5	181.5	130.5	228.5
P02787	TF	Serotransferrin	200.5	174.5	190	188
P13671	C6	Complement component C6	241.5	210	226.5	83.5
P03952	KLKB1	Plasma kallikrein	198.5	196	180.5	188.5
P07333	CSF1R	Macrophage colony-stimulating factor 1 receptor	208	150.5	221	185.5
P14625	HSP90B1	Endoplasmin	243.5	134	226	162
P01591	JCHAIN	Immunoglobulin J chain	219.5	181	181.5	185
P01009	SERPINA1	Alpha-1-antitrypsin	217	157.5	199	208.5
P19320	VCAM1	Vascular cell adhesion protein 1	157	213	208.5	210
P14151	SELL	L-selectin	232.5	180	213	164.5
P13645	KRT10	Keratin, type I cytoskeletal 10	240	93	227	232
P07195	LDHB	L-lactate dehydrogenase B chain	225	170.5	215.5	185
P19827	ITIH1	Inter-alpha-trypsin inhibitor heavy chain H1	199.5	221.5	166	211
P04004	VTN	Vitronectin	198	215	183.5	204
P15169	CPN1	Carboxypeptidase N catalytic chain	243	205	142	215.5
P04040	CAT	Catalase	197	186.5	211.5	213
P04196	HRG	Histidine-rich glycoprotein	206	172.5	213	224.5
P12259	F5	Coagulation factor V	217.5	167.5	218	216.5
P05156	CFI	Complement factor I	239	178	198	205
P05155	SERPING1	Plasma protease C1 inhibitor	227	180.5	216.5	198.5
P11021	HSPA5	Endoplasmic reticulum chaperone BiP	237	140	224	228
P04070	PROC	Vitamin K-dependent protein C	211	190	223.5	213.5
P07225	PROS1	Vitamin K-dependent protein S	200	198.5	190.5	249.5
P11597	CETP	Cholesteryl ester transfer protein	236	169.5	223.5	221.5
P06276	BCHE	Cholinesterase	237.5	181	199	239.5
P16070	CD44	CD44 antigen	241	174.5	216.5	228
P08603	CFH	Complement factor H	229.5	220.5	212.5	204.5
P09871	C1S	Complement C1s subcomponent	228.5	218	217	204.5
P06681	C2	Complement C2	257	208	180	234.5
P12111	COL6A3	Collagen alpha-3(VI) chain	237.5	220	222.5	230
Q99784	OLFM1	Noelin	26		14	157
P03950	ANG	Angiogenin		33	194	39.5
Q6UXB8	PI16	Peptidase inhibitor 16	137.5		9	147
Q14697	GANAB	Neutral alpha-glucosidase AB	165.5	155		61.5
Q5T013	HYI	Putative hydroxypyruvate isomerase	137	81.5		174
P29401	TKT	Transketolase	114	103		214.5
P08709	F7	Coagulation factor VII	232	191.5		16.5
P07737	PFN1	Profilin-1	250.5		19	237
Q9UHG3	PCYOX1	Prenylcysteine oxidase 1	140.5		13
A0A0A0MT89	IGKJ1	Immunoglobulin kappa joining 1	126	37.5
P36222	CHI3L1	Chitinase-3-like protein 1		153		137
Q9BWP8	COLEC11	Collectin-11	30
P14618	PKM	Pyruvate kinase PKM	36.5
P37837	TALDO1	Transaldolase	70
Q07954	LRP1	Prolow-density lipoprotein receptor-related protein 1	83
P22692	IGFBP4	Insulin-like growth factor-binding protein 4				99
Q13093	PLA2G7	Platelet-activating factor acetylhydrolase	110.5
Q9NPH3	IL1RAP	Interleukin-1 receptor accessory protein	128
Q9H4G4	GLIPR2	Golgi-associated plant pathogenesis-related protein 1	129.5
P23528	CFL1	Cofilin-1	130
P35579	MYH9	Myosin-9	130.5
Q14126	DSG2	Desmoglein-2	152
O75144	ICOSLG	ICOS ligand	183.5
P05062	ALDOB	Fructose-bisphosphate aldolase B	202
P08670	VIM	Vimentin	204.5
P11142	HSPA8	Heat shock cognate 71 kDa protein	214
P04406	GAPDH	Glyceraldehyde-3-phosphate dehydrogenase	217
P13647	KRT5	Keratin, type II cytoskeletal 5	241
